# Exposure to autoimmune disorders increases Alzheimer’s disease risk in a multi-site electronic health record analysis

**DOI:** 10.1101/2024.05.02.24306649

**Authors:** Grace D. Ramey, Alice Tang, Thanaphong Phongpreecha, Monica M. Yang, Sarah R. Woldemariam, Tomiko T. Oskotsky, Thomas J. Montine, Isabel Allen, Zachary A. Miller, Nima Aghaeepour, John A. Capra, Marina Sirota

**Author notes:** Corresponding authors information: John A. Capra, UCSF Bakar Computational Health Sciences Institute, San Francisco, CA 94143; Marina Sirota, UCSF Bakar Computational Health Sciences Institute, San Francisco, CA 94143.

## Abstract

Molecular studies of Alzheimer’s disease (AD) implicate potential links between autoimmunity and AD, but the underlying clinical relationships between these conditions remain poorly understood. Electronic health records (EHRs) provide an opportunity to determine the clinical risk relationship between autoimmune disorders and AD and understand whether specific disorders and disorder subtypes affect AD risk at the phenotypic level in human populations. We evaluated relationships between 26 autoimmune disorders and AD across retrospective observational case-control and cohort study designs in the EHR systems at UCSF and Stanford. We quantified overall and sex-specific AD risk effects that these autoimmune disorders confer. We identified significantly increased AD risk in autoimmune disorder patients in both study designs at UCSF and at Stanford. This pattern was driven by specific autoimmunity subtypes including endocrine, gastrointestinal, dermatologic, and musculoskeletal disorders. We also observed increased AD risk from autoimmunity in both women and men, but women with autoimmune disorders continued to have a higher AD prevalence than men, indicating persistent sex-specificity. This study identifies autoimmune disorders as strong risk factors for AD that validate across several study designs and EHR databases. It sets the foundation for exploring how underlying autoimmune mechanisms increase AD risk and contribute to AD pathogenesis.
