## Supplemental Table 1 for "Exposure to autoimmune disorders increases Alzheimer’s disease risk in a multi-site electronic health record analysis"

### Sheet: PrevalenceStats
Autoimmune Disorder	US/North America Prevalence	UCSF Study Groups		Stanford Study Groups
		# patients in case-control study group (% of total # of autoimmune disease patients in case-control group)	# patients in cohort study group (% of total # of autoimmune disease patients in cohort group)	# patients in case-control study group (% of total # of autoimmune disease patients in case-control group)	# patients in cohort study group (% of total # of autoimmune disease patients in cohort group)	Disease Subtype	Symptoms	Typical Diagnosis Age (Years)
Addison's Disease	0.0001	0 (0%)	61 (0.44%)	0 (0%)	0 (0%)	Endocrine	Fatigue, muscle weakness due to lack of hormone production in adrenal glands	30-50
ANCA Vasculitis	0.0004	2 (0.33%)	139 (1.0%)	5 (0%)	1404 (0%)	Vascular	Inflamed blood vessels causing many symptoms including painful sinuses, nose bleeds, deafness, shortness of breath	65-74
Autoimmune Hepatitis	0.0003	3 (0.49%)	213 (1.5%)	10 (1%)	3414 (1%)	Gastrointestinal	Fatigue, joint pain, abdominal pain, jaundice	15-40
Autoimmune Thyroiditis	0.02	72 (12%)	934 (6.8%)	72 (6%)	34210 (11%)	Endocrine	Fatigue, temperature sensitivity, weight gain, enlarged tongue	40-60
Celiac Disease	0.008	11 (1.7%)	209 (1.5%)	42 (3%)	14028 (5%)	Gastrointestinal	Bloating, abdominal pain, nausea, damage to small intestine, diarrhea	40-60 (but also in <18 is common)
Cutaneous Lupus	0.0007	2 (0.33%)	84 (0.61%)	11 (1%)	3122 (1%)	Dermatologic	Small red skin rashes	20-40
Graves Disease	0.02	18 (2.9%)	302 (2.2%)	3 (0%)	316 (0%)	Endocrine	Weight loss, arrhythmia, muscle weakness, goiter	<40
Guillain-Barre Syndrome	0.0001	3 (0.49%)	92 (0.67%)	3 (0%)	1358 (0%)	Neurologic	Muscle pain, weakness, trouble walking, fatigue, difficulty speaking	15-35, 50-75
Idiopathic Thrombocytic Purpura	0.0001	5 (0.82%)	41 (0.30%)	25 (2%)	8018 (3%)	Hematologic	Easy bruising/bleeding, purple spots on legs	2023-04-06
Inflammatory Bowel Disease	0.004	52 (8.5%)	1512 (11%)	91 (7%)	30676 (10%)	Gastrointestinal	Abdominal pain, diarrhea, weight loss	Mid-30s
Inflammatory Myositis	0.0002	21 (3.4%)	374 (2.7%)	14 (1%)	3424 (1%)	Musculoskeletal	Muscle fatigue, weakness, swelling of joints	5-15, 40-60
Large Vessel Vasculitis	0.002	21 (3.4%)	357 (2.6%)	71 (6%)	5674 (2%)	Vascular	Headaches, jaw pain, fatigue, fever	65-68
Lichen Sclerosus	0.3-1.7%	9 (1.5%)	132 (1.0%)	13 (1%)	7390 (2%)	Dermatologic	Discolored wrinkled skin, itching, soreness, easy bruising	40-60
Multiple Sclerosis	0.003	26 (4.2%)	784 (5.7%)	18 (1%)	12190 (4%)	Neurologic	Fatigue, muscle spasms, mobility issues, impaired cognition	20-40
Myasthenia Gravis	0.01-0.04%	12 (2.0%)	224 (1.6%)	18 (1%)	3734 (1%)	Neurologic	Weakness of eye muscles, impaired speech, difficulty swallowing, loss of control of facial expressions	20-40, 55-75
Pernicious Anemia	0.002	27 (4.4%)	215 (1.6%)	35 (3%)	1462 (0%)	Hematologic	Diarrhea, constipation, lightheadedness, jaundice, loss of apetite linked to lack of vitamin B12 absorption	60
Polymyalgia Rheumatica	0.4-0.6%	44 (7.2%)	498 (3.6%)	148 (12%)	7924 (3%)	Musculoskeletal	Muscle stiffness, aching in shoulders, neck, hips	70-80
Psoriasis	0.03	64 (10%)	1429 (10%)	136 (11%)	41790 (14%)	Dermatologic	Dry skin lesions (plaques)	20-30, 50-60
Rheumatoid Arthritis	0.6-1%	132 (22%)	2503 (1.0%)	228 (18%)	36110 (12%)	Musculoskeletal	Joint pain, stiffness, swelling due to body attacking the lining of the joint	30-60
Sarcoidosis	0.0006	14 (2.3%)	410 (3.0%)	22 (2%)	5180 (2%)	Systemic	Eye inflammation, pain in joints, extreme tiredness, swollen lymph nodes, bumps on skin	20-60
Sjogrens Syndrome	0.1-1%	49 (8.0%)	631 (4.6%)	64 (5%)	12366 (4%)	Systemic	Dry eyes and mouth	40-60
Spondyloarthritis	0.4-1.3%	15 (2.5%)	504 (3.6%)	55 (4%)	14420 (5%)	Musculoskeletal	Back pain and stiffness, fatigue, psoriasis, joint swelling	20-30
Systemic Lupus Erythematosis	0.0007	33 (5.4%)	1053 (7.6%)	37 (3%)	14236 (5%)	Systemic	Fatigue, malaise, fever, weight loss, joint/muscle pain	15-44
Systemic sclerosis	0.0003	19 (3.1%)	581 (4.2%)	18 (1%)	4324 (1%)	Systemic	Hard/thickening of skin, dry skin, itchiness, muscle shortening, connective tissue hardening	30-50
Type 1 Diabetes	0.006	118 (19%)	2940 (21%)	119 (9%)	31590 (10%)	Endocrine	Thirstiness, frequent urination, vision and extremity problems if uncontrolled. Caused by no insulin production due to lack of function in pancreatic beta islet cells.	13-14
Vitiligo	0.05-1.55%	15 (2.5%)	208 (1.5%)	14 (1%)	9146 (3%)	Dermatologic	Skin depigmentation	2023-04-12
