## Supplemental Table 2 for "Exposure to autoimmune disorders increases Alzheimer’s disease risk in a multi-site electronic health record analysis"

### Sheet: Column_Information
Column Name	Notes
Analysis name	Name of the analysis as it corresponds to the text. Overall corresponds to analyses like those in Fig 2A & B, and the Subtype and individually named disease analyses correpsond to Fig 3 B
a, b, c, d	Numbers of patients as represented in a 2 x 2 contigency table, comparing the presence/absence of an exposure (autoimmune disorder) and the presence/absence of an outcome (Alzheimer's disease, AD)
a	Number of patients with an autoimmune disorder and with AD
b	Number of patients with an autoimmune disorder but without AD
c	Number of patients without an autoimmune disorder and with AD
d	Number of patients without an autoimmune disorder but without AD
OR	Odds ratio calculated for each particular analysis and corresponding contingency table values
p1	Proportion of exposed patients who also developed the outcome
p2	Proportion of non-exposed patients who also developed the outcome
h	Cohen's h, effect size measuring a difference in two proportions
power	Power to detect the effect size in our analyses
N_control	Number of non-autoimmune control individuals in the longitudinal study group
N_autoimmune	Number of autoimmune patients in the longitudinal study group
Distributional_Power	Statistical power of the distributional analysis, comparing the AD diagnosis age of controls and autoimmune patients
Min_detectable_HR	Minimum detectable hazard ratio for the cox proportional hazard analysis (computed with the epi.sscomps function from the epiR package (v. 2.0.70)
Max_detectable_HR	Maximum detectable hazard ratio for the cox proportional hazard analysis (computed with the epi.sscomps function from the epiR package (v. 2.0.70)
Other Notes
NA values typically are representative of analyses where there were no individuals in a particular exposure/outcome category, making it impossible ot calculate power

### Sheet: UCSF_CaseControl_Power
Analysis name	a	b	c	d	OR	p1	p2	h	power
Overall, full group	377	235	3529	3671	1.66881	0.616013	0.490139	0.253884	0.999976
Overall, female group	269	160	2147	2256	1.7666	0.62704	0.487622	0.281654	0.999846
Overall, male group	108	75	1382	1415	1.47438	0.590164	0.494101	0.193118	0.716006
Vascular Subtype, full group	14	9	8	13	2.52778	0.608696	0.380952	0.459545	0.331159
Vascular Subtype, female group	12	7	6	11	3.14286	0.631579	0.352941	0.564826	0.39444
Vascular Subtype, male group	2	2	2	2	1	0.5	0.5	0	0.05
Musculoskeletal Subtype, full group	127	83	66	110	2.5502	0.604762	0.375	0.463768	0.995033
Musculoskeletal Subtype, female group	92	57	44	79	2.89793	0.61745	0.357724	0.525655	0.990735
Musculoskeletal Subtype, male group	35	26	22	31	1.89685	0.57377	0.415094	0.31872	0.396534
Gastrointestinal Subtype, full group	49	22	15	42	6.23636	0.690141	0.263158	0.88357	0.998686
Gastrointestinal Subtype, female group	40	14	8	34	12.1429	0.740741	0.190476	1.16987	0.999903
Gastrointestinal Subtype, male group	9	8	7	8	1.28571	0.529412	0.466667	0.125574	0.0645155
Dermatologic Subtype, full group	58	34	29	53	3.11765	0.630435	0.353659	0.560954	0.958512
Dermatologic Subtype, female group	35	15	11	31	6.57576	0.7	0.261905	0.907834	0.991282
Dermatologic Subtype, male group	23	19	18	22	1.47953	0.547619	0.45	0.19555	0.143444
Endocrine Subtype, full group	122	76	62	108	2.79626	0.616162	0.364706	0.50847	0.998152
Endocrine Subtype, female group	87	55	43	75	2.75899	0.612676	0.364407	0.50193	0.980748
Endocrine Subtype, male group	35	21	19	33	2.89474	0.625	0.365385	0.525274	0.77863
Neurologic Subtype, full group	22	22	19	19	1	0.5	0.5	0	0.05
Neurologic Subtype, female group	16	17	15	14	0.878431	0.484848	0.517241	-0.0647973	0.0574568
Neurologic Subtype, male group	6	5	4	5	1.5	0.545455	0.444444	0.202376	0.0735306
Hematologic Subtype, full group	27	7	5	25	19.2857	0.794118	0.166667	1.3586	0.999734
Hematologic Subtype, female group	17	5	4	16	13.6	0.772727	0.2	1.22043	0.976716
Hematologic Subtype, male group	10	2	1	9	45	0.833333	0.1	1.65702	0.971934
Systemic Subtype, full group	59	53	41	47	1.27612	0.526786	0.465909	0.121832	0.13708
Systemic Subtype, female group	46	42	33	37	1.22799	0.522727	0.471429	0.102644	0.0982247
Systemic Subtype, male group	13	11	8	10	1.47727	0.541667	0.444444	0.194771	0.0957623
ANCA_Vasculitis , full group	1	1	1	1	1	0.5	0.5	0	0.05
ANCA_Vasculitis , female group	1	0	0	1	Inf	1	0	3.14159	NA
ANCA_Vasculitis , male group	0	1	1	0	0	0	1	-3.14159	NA
Spondyloarthritis , full group	10	5	5	10	4	0.666667	0.333333	0.679674	0.460794
Spondyloarthritis , female group	7	3	3	7	5.44444	0.7	0.3	0.823034	0.45247
Spondyloarthritis , male group	3	2	2	3	2.25	0.6	0.4	0.402716	0.0975881
Celiac_Disease , full group	10	3	1	8	26.6667	0.769231	0.111111	1.45973	0.92019
Celiac_Disease , female group	8	3	1	6	16	0.727273	0.142857	1.26746	0.745859
Celiac_Disease , male group	2	0	0	2	Inf	1	0	3.14159	0.881324
Cutaneous_Lupus , full group	2	0	0	2	Inf	1	0	3.14159	0.881324
Cutaneous_Lupus , female group	1	0	0	1	Inf	1	0	3.14159	NA
Cutaneous_Lupus , male group	1	0	0	1	Inf	1	0	3.14159	NA
Graves_Disease , full group	14	6	4	12	7	0.7	0.25	0.935116	0.796169
Graves_Disease , female group	14	6	4	12	7	0.7	0.25	0.935116	0.796169
Graves_Disease , male group	0	0	0	0	NA	NA	NA	NA	NA
Guillain-Barre_Syndrome , full group	2	1	1	2	4	0.666667	0.333333	0.679674	0.132374
Guillain-Barre_Syndrome , female group	2	0	0	2	Inf	1	0	3.14159	0.881324
Guillain-Barre_Syndrome , male group	0	1	1	0	0	0	1	-3.14159	NA
Autoimmune_Thyroiditis , full group	49	30	22	41	3.04394	0.620253	0.349206	0.549244	0.901769
Autoimmune_Thyroiditis , female group	38	25	18	31	2.61778	0.603175	0.367347	0.476364	0.705732
Autoimmune_Thyroiditis , male group	11	5	4	10	5.5	0.6875	0.285714	0.827308	0.61818
Inflammatory_Bowel_Disease , full group	38	18	14	34	5.12698	0.678571	0.291667	0.794983	0.981313
Inflammatory_Bowel_Disease , female group	30	10	7	27	11.5714	0.75	0.205882	1.15247	0.998562
Inflammatory_Bowel_Disease , male group	8	8	7	7	1	0.5	0.5	0	0.05
Idiopathic_Thrombocytopenic_Purpura , full group	5	0	0	5	Inf	1	0	3.14159	0.998682
Idiopathic_Thrombocytopenic_Purpura , female group	3	0	0	3	Inf	1	0	3.14159	0.970466
Idiopathic_Thrombocytopenic_Purpura , male group	2	0	0	2	Inf	1	0	3.14159	0.881324
Lichen_Sclerosus , full group	6	4	3	5	2.5	0.6	0.375	0.454038	0.159753
Lichen_Sclerosus , female group	6	3	2	5	5	0.666667	0.285714	0.782748	0.342318
Lichen_Sclerosus , male group	0	1	1	0	0	0	1	-3.14159	NA
Autoimmune_Hepatitis , full group	3	1	0	2	Inf	0.75	0	2.0944	0.676686
Autoimmune_Hepatitis , female group	3	1	0	2	Inf	0.75	0	2.0944	0.676686
Autoimmune_Hepatitis , male group	0	0	0	0	NA	NA	NA	NA	NA
Systemic_Lupus_Erythematosis , full group	19	22	14	11	0.678571	0.463415	0.56	-0.193526	0.118832
Systemic_Lupus_Erythematosis , female group	16	18	11	9	0.727273	0.470588	0.55	-0.159025	0.0872071
Systemic_Lupus_Erythematosis , male group	3	4	3	2	0.5	0.428571	0.6	-0.344705	0.0905527
Multiple_Sclerosis , full group	16	13	10	13	1.6	0.551724	0.434783	0.234441	0.133847
Multiple_Sclerosis , female group	12	11	9	10	1.21212	0.521739	0.473684	0.0961479	0.06109
Multiple_Sclerosis , male group	4	2	1	3	6	0.666667	0.25	0.863436	0.267348
Myasthenia_Gravis , full group	4	8	8	4	0.25	0.333333	0.666667	-0.679674	0.3841
Myasthenia_Gravis , female group	2	6	6	2	0.111111	0.25	0.75	-1.0472	0.553494
Myasthenia_Gravis , male group	2	2	2	2	1	0.5	0.5	0	0.05
Pernicious_Anemia , full group	22	7	5	20	12.5714	0.758621	0.2	1.18713	0.991572
Pernicious_Anemia , female group	14	5	4	13	9.1	0.736842	0.235294	1.05138	0.882838
Pernicious_Anemia , male group	8	2	1	7	28	0.8	0.125	1.49156	0.881898
Polymyalgia_Rheumatica , full group	31	19	13	25	3.13765	0.62	0.342105	0.563654	0.745091
Polymyalgia_Rheumatica , female group	24	14	9	19	3.61905	0.631579	0.321429	0.631501	0.717558
Polymyalgia_Rheumatica , male group	7	5	4	6	2.1	0.583333	0.4	0.368806	0.138359
Psoriasis , full group	40	28	24	36	2.14286	0.588235	0.4	0.378758	0.570826
Psoriasis , female group	21	12	9	18	3.5	0.636364	0.333333	0.616064	0.6606
Psoriasis , male group	19	16	15	18	1.425	0.542857	0.454545	0.176854	0.11273
Rheumatoid_Arthritis , full group	84	59	47	72	2.18103	0.587413	0.394958	0.387389	0.877398
Rheumatoid_Arthritis , female group	63	41	31	53	2.62707	0.605769	0.369048	0.478144	0.903101
Rheumatoid_Arthritis , male group	21	18	16	19	1.38542	0.538462	0.457143	0.162819	0.107628
Sarcoidosis , full group	9	6	5	8	2.4	0.6	0.384615	0.434226	0.208758
Sarcoidosis , female group	5	4	4	5	1.5625	0.555556	0.444444	0.222682	0.075931
Sarcoidosis , male group	4	2	1	3	6	0.666667	0.25	0.863436	0.267348
Systemic_sclerosis , full group	9	11	10	8	0.654545	0.45	0.555556	-0.211508	0.0997891
Systemic_sclerosis , female group	7	9	9	7	0.604938	0.4375	0.5625	-0.250656	0.109271
Systemic_sclerosis , male group	2	2	1	1	1	0.5	0.5	0	0.05
Sjogrens_Syndrome , full group	30	24	19	25	1.64474	0.555556	0.431818	0.248131	0.230932
Sjogrens_Syndrome , female group	25	20	16	21	1.64062	0.555556	0.432432	0.246891	0.199433
Sjogrens_Syndrome , male group	5	4	3	4	1.66667	0.555556	0.428571	0.254689	0.0797366
Type_1_Diabetes , full group	76	47	40	69	2.78936	0.617886	0.366972	0.507312	0.971057
Type_1_Diabetes , female group	47	28	23	42	3.06522	0.626667	0.353846	0.552763	0.903521
Type_1_Diabetes , male group	29	19	17	27	2.42415	0.604167	0.386364	0.439147	0.557321
Vitiligo , full group	13	2	2	13	42.25	0.866667	0.133333	1.64642	0.994598
Vitiligo , female group	9	0	0	9	Inf	1	0	3.14159	0.999999
Vitiligo , male group	4	2	2	4	4	0.666667	0.333333	0.679674	0.217744
Inflammatory_Myositis , full group	14	12	7	9	1.5	0.538462	0.4375	0.202327	0.0975897
Inflammatory_Myositis , female group	9	9	5	5	1	0.5	0.5	0	0.05
Inflammatory_Myositis , male group	5	3	2	4	3.33333	0.625	0.333333	0.592517	0.195231
Large_Vessel_Vasculitis , full group	14	8	7	13	3.25	0.636364	0.35	0.580919	0.468297
Large_Vessel_Vasculitis , female group	12	7	6	11	3.14286	0.631579	0.352941	0.564826	0.39444
Large_Vessel_Vasculitis , male group	2	1	1	2	4	0.666667	0.333333	0.679674	0.132374
Addison's_Disease , full group	0	0	0	0	NA	NA	NA	NA	NA
Addison's_Disease , female group	0	0	0	0	NA	NA	NA	NA	NA
Addison's_Disease , male group	0	0	0	0	NA	NA	NA	NA	NA

### Sheet: UCSF_Cohort_Power
Analysis name	a	b	c	d	OR	p1	p2	h	power
Overall, full group	379	13436	195	13620	1.97021	0.0274339	0.0141151	0.0946211	1
Overall, female group	267	7727	149	7845	1.81931	0.0334001	0.018639	0.0936748	0.999963
Overall, male group	112	5709	46	5775	2.46293	0.0192407	0.00790242	0.100293	0.99972
Vascular Subtype, full group	14	444	8	450	1.77365	0.0305677	0.0174673	0.0863757	0.257466
Vascular Subtype, female group	12	293	7	298	1.74354	0.0393443	0.0229508	0.0951946	0.217261
Vascular Subtype, male group	2	151	1	152	2.01325	0.0130719	0.00653595	0.0672988	0.0905426
Musculoskeletal Subtype, full group	122	3510	61	3571	2.03476	0.0335903	0.0167951	0.108714	0.996239
Musculoskeletal Subtype, female group	87	2264	51	2300	1.73301	0.0370055	0.0216929	0.091504	0.880463
Musculoskeletal Subtype, male group	35	1246	10	1271	3.57022	0.0273224	0.0078064	0.155176	0.975422
Gastrointestinal Subtype, full group	45	1867	18	1894	2.53615	0.0235356	0.00941423	0.113683	0.94003
Gastrointestinal Subtype, female group	37	998	13	1022	2.9146	0.0357488	0.0125604	0.155819	0.943483
Gastrointestinal Subtype, male group	8	869	5	872	1.60552	0.00912201	0.00570125	0.0401528	0.134088
Dermatologic Subtype, full group	58	1759	25	1792	2.36352	0.0319207	0.0137589	0.124118	0.962554
Dermatologic Subtype, female group	35	804	18	821	1.98556	0.0417163	0.0214541	0.117384	0.67158
Dermatologic Subtype, male group	23	955	7	971	3.34076	0.0235174	0.00715746	0.138517	0.865008
Endocrine Subtype, full group	121	3884	64	3941	1.91837	0.0302122	0.01598	0.0959056	0.990143
Endocrine Subtype, female group	86	2067	48	2105	1.8246	0.0399443	0.0222945	0.102684	0.920597
Endocrine Subtype, male group	35	1817	16	1836	2.21037	0.0188985	0.00863931	0.0896525	0.778813
Neurologic Subtype, full group	19	1076	12	1083	1.59363	0.0173516	0.0109589	0.0544649	0.247107
Neurologic Subtype, female group	12	655	7	660	1.72737	0.017991	0.0104948	0.0638242	0.214366
Neurologic Subtype, male group	7	421	5	423	1.40665	0.0163551	0.0116822	0.0398848	0.0898221
Hematologic Subtype, full group	26	599	6	619	4.47802	0.0416	0.0096	0.21453	0.966556
Hematologic Subtype, female group	16	293	6	303	2.75768	0.0517799	0.0194175	0.179523	0.607
Hematologic Subtype, male group	10	306	0	316	Inf	0.0316456	0	0.357688	0.994395
Systemic Subtype, full group	52	2302	33	2321	1.58876	0.0220901	0.0140187	0.061002	0.552873
Systemic Subtype, female group	42	1722	27	1737	1.56911	0.0238095	0.0153061	0.0617732	0.45018
Systemic Subtype, male group	10	580	6	584	1.67816	0.0169491	0.0101695	0.0590878	0.17377
ANCA_Vasculitis , full group	2	137	0	139	Inf	0.0143885	0	0.240483	0.517929
ANCA_Vasculitis , female group	2	73	0	75	Inf	0.0266667	0	0.328068	0.51959
ANCA_Vasculitis , male group	0	64	0	64	NA	NA	NA	NA	NA
Spondyloarthritis , full group	10	494	4	500	2.53036	0.0198413	0.00793651	0.104247	0.3803
Spondyloarthritis , female group	7	200	3	204	2.38	0.0338164	0.0144928	0.128533	0.257635
Spondyloarthritis , male group	3	294	1	296	3.02041	0.010101	0.003367	0.0852305	0.179793
Celiac_Disease , full group	10	199	1	208	10.4523	0.0478469	0.00478469	0.302591	0.871452
Celiac_Disease , female group	8	126	1	133	8.44444	0.0597015	0.00746269	0.320686	0.746967
Celiac_Disease , male group	2	73	0	75	Inf	0.0266667	0	0.328068	0.51959
Cutaneous_Lupus , full group	2	82	0	84	Inf	0.0238095	0	0.309845	0.519202
Cutaneous_Lupus , female group	1	64	0	65	Inf	0.0153846	0	0.24871	0.29424
Cutaneous_Lupus , male group	1	18	0	19	Inf	0.0526316	0	0.462955	0.297356
Graves_Disease , full group	14	288	7	295	2.04861	0.0463576	0.0231788	0.128334	0.351075
Graves_Disease , female group	14	206	6	214	2.42395	0.0636364	0.0272727	0.178226	0.463925
Graves_Disease , male group	0	82	1	81	0	0	0.0121951	-0.221314	0.293979
Guillain-Barre_Syndrome , full group	1	91	0	92	Inf	0.0108696	0	0.208894	0.293871
Guillain-Barre_Syndrome , female group	1	34	0	35	Inf	0.0285714	0	0.339693	0.295329
Guillain-Barre_Syndrome , male group	0	57	0	57	NA	NA	NA	NA	NA
Autoimmune_Thyroiditis , full group	50	884	22	912	2.34471	0.0535332	0.0235546	0.158808	0.929477
Autoimmune_Thyroiditis , female group	39	649	17	671	2.37188	0.0566861	0.0247093	0.165101	0.864814
Autoimmune_Thyroiditis , male group	11	235	5	241	2.25617	0.0447154	0.0203252	0.14003	0.342241
Inflammatory_Bowel_Disease , full group	35	1477	17	1495	2.08391	0.0231481	0.0112434	0.0930076	0.724857
Inflammatory_Bowel_Disease , female group	28	728	12	744	2.38462	0.037037	0.015873	0.134669	0.744829
Inflammatory_Bowel_Disease , male group	7	749	5	751	1.40374	0.00925926	0.00661376	0.0299185	0.0895747
Idiopathic_Thrombocytopenic_Purpura , full group	4	407	0	411	Inf	0.00973236	0	0.197627	0.808689
Idiopathic_Thrombocytopenic_Purpura , female group	2	183	0	185	Inf	0.0108108	0	0.208327	0.517448
Idiopathic_Thrombocytopenic_Purpura , male group	2	224	0	226	Inf	0.00884956	0	0.188423	0.517185
Lichen_Sclerosus , full group	6	126	1	131	6.2381	0.0454546	0.00757576	0.255401	0.545776
Lichen_Sclerosus , female group	6	86	1	91	6.34884	0.0652174	0.0108696	0.307581	0.550221
Lichen_Sclerosus , male group	0	40	0	40	NA	NA	NA	NA	NA
Autoimmune_Hepatitis , full group	2	211	1	212	2.00948	0.00938967	0.00469484	0.05696	0.0904299
Autoimmune_Hepatitis , female group	2	158	1	159	2.01266	0.0125	0.00625	0.0657962	0.090525
Autoimmune_Hepatitis , male group	0	53	0	53	NA	NA	NA	NA	NA
Systemic_Lupus_Erythematosis , full group	13	1040	11	1042	1.18409	0.0123457	0.0104463	0.0179097	0.0695612
Systemic_Lupus_Erythematosis , female group	11	864	10	865	1.10127	0.0125714	0.0114286	0.0104989	0.0555425
Systemic_Lupus_Erythematosis , male group	2	176	1	177	2.01136	0.011236	0.00561798	0.0623515	0.0904863
Multiple_Sclerosis , full group	14	770	6	778	2.35758	0.0178571	0.00765306	0.0928756	0.451871
Multiple_Sclerosis , female group	10	514	5	519	2.01946	0.019084	0.00954199	0.0814977	0.261344
Multiple_Sclerosis , male group	4	256	1	259	4.04688	0.0153846	0.00384615	0.124596	0.295182
Myasthenia_Gravis , full group	4	220	6	218	0.660606	0.0178571	0.0267857	-0.0607429	0.0985221
Myasthenia_Gravis , female group	1	110	2	109	0.495455	0.00900901	0.018018	-0.0791574	0.0906949
Myasthenia_Gravis , male group	3	110	4	109	0.743182	0.0265487	0.0353982	-0.0512098	0.0671402
Pernicious_Anemia , full group	22	193	6	209	3.97064	0.102326	0.027907	0.315532	0.905163
Pernicious_Anemia , female group	14	111	6	119	2.5015	0.112	0.048	0.240736	0.477416
Pernicious_Anemia , male group	8	82	0	90	Inf	0.0888889	0	0.605492	0.982215
Polymyalgia_Rheumatica , full group	29	469	14	484	2.13768	0.0582329	0.0281125	0.150515	0.660979
Polymyalgia_Rheumatica , female group	21	306	12	315	1.80147	0.0642202	0.0366973	0.126909	0.368145
Polymyalgia_Rheumatica , male group	8	163	2	169	4.14724	0.0467836	0.0116959	0.219317	0.527133
Psoriasis , full group	40	1389	21	1408	1.93082	0.0279916	0.0146956	0.0931464	0.701896
Psoriasis , female group	21	588	14	595	1.51786	0.0344828	0.0229885	0.0691457	0.226383
Psoriasis , male group	19	801	7	813	2.75495	0.0231707	0.00853659	0.120576	0.684927
Rheumatoid_Arthritis , full group	78	2425	38	2465	2.08649	0.0311626	0.0151818	0.107862	0.96826
Rheumatoid_Arthritis , female group	58	1680	33	1705	1.78373	0.0333717	0.0189873	0.0909529	0.764614
Rheumatoid_Arthritis , male group	20	745	5	760	4.08054	0.0261438	0.00653595	0.16294	0.890041
Sarcoidosis , full group	8	402	1	409	8.1393	0.0195122	0.00243902	0.181476	0.738386
Sarcoidosis , female group	5	224	0	229	Inf	0.0218341	0	0.296613	0.887614
Sarcoidosis , male group	3	178	1	180	3.03371	0.0165746	0.00552486	0.109405	0.180348
Systemic_sclerosis , full group	8	573	6	575	1.33799	0.0137694	0.010327	0.0316324	0.08391
Systemic_sclerosis , female group	7	446	5	448	1.40628	0.0154525	0.0110375	0.0387535	0.0897905
Systemic_sclerosis , male group	1	127	1	127	1	0.0078125	0.0078125	0	0.05
Sjogrens_Syndrome , full group	28	603	18	613	1.58135	0.044374	0.0285262	0.0850618	0.32695
Sjogrens_Syndrome , female group	24	469	15	478	1.6307	0.0486815	0.030426	0.0942845	0.316022
Sjogrens_Syndrome , male group	4	134	3	135	1.34328	0.0289855	0.0217391	0.0462065	0.0670409
Type_1_Diabetes , full group	74	2866	47	2893	1.5893	0.0251701	0.0159864	0.0650947	0.703957
Type_1_Diabetes , female group	45	1320	32	1333	1.4201	0.032967	0.0234432	0.0577291	0.325965
Type_1_Diabetes , male group	29	1546	15	1560	1.95084	0.0184127	0.00952381	0.0767354	0.576704
Vitiligo , full group	13	195	4	204	3.4	0.0625	0.0192308	0.227114	0.639145
Vitiligo , female group	9	89	3	95	3.20225	0.0918367	0.0306123	0.264037	0.455598
Vitiligo , male group	4	106	1	109	4.11321	0.0363636	0.00909091	0.192752	0.298242
Inflammatory_Myositis , full group	11	363	5	369	2.23636	0.0294118	0.013369	0.112934	0.339076
Inflammatory_Myositis , female group	6	242	3	245	2.02479	0.0241936	0.0120968	0.0919371	0.17601
Inflammatory_Myositis , male group	5	121	2	124	2.56198	0.0396825	0.015873	0.148445	0.21804
Large_Vessel_Vasculitis , full group	14	343	8	349	1.78061	0.0392157	0.022409	0.0981723	0.258916
Large_Vessel_Vasculitis , female group	12	244	7	249	1.74941	0.046875	0.0273438	0.104224	0.218306
Large_Vessel_Vasculitis , male group	2	99	1	100	2.0202	0.019802	0.00990099	0.0830389	0.0907502
Addison's_Disease , full group	0	61	0	61	NA	NA	NA	NA	NA
Addison's_Disease , female group	0	24	0	24	NA	NA	NA	NA	NA
Addison's_Disease , male group	0	37	0	37	NA	NA	NA	NA	NA

### Sheet: Stanford_CaseControl_Power
Analysis name	a	b	c	d	OR	p1	p2	h	power
Overall, full group	575	415	6071	6231	1.42206	0.580808	0.493497	0.175335	0.999592
Overall, female group	376	301	3767	3842	1.27404	0.555391	0.495072	0.120868	0.853992
Overall, male group	199	114	2304	2389	1.81001	0.635783	0.490944	0.293132	0.998898
Vascular Subtype, full group	49	37	26	38	1.93555	0.569767	0.40625	0.328608	0.512237
Vascular Subtype, female group	38	31	23	30	1.59888	0.550725	0.433962	0.234087	0.249371
Vascular Subtype, male group	11	6	3	8	4.88889	0.647059	0.272727	0.770394	0.512388
Musculoskeletal Subtype, full group	247	194	151	204	1.72008	0.560091	0.425352	0.270329	0.966462
Musculoskeletal Subtype, female group	174	149	117	142	1.41731	0.5387	0.451737	0.174152	0.550944
Musculoskeletal Subtype, male group	73	45	34	62	2.95817	0.618644	0.354167	0.535542	0.973593
Gastrointestinal Subtype, full group	91	59	50	82	2.52949	0.606667	0.378788	0.459849	0.970838
Gastrointestinal Subtype, female group	55	38	35	52	2.15038	0.591398	0.402299	0.380497	0.722766
Gastrointestinal Subtype, male group	36	21	15	30	3.42857	0.631579	0.333333	0.606131	0.859838
Dermatologic Subtype, full group	117	73	52	96	2.9589	0.615789	0.351351	0.535561	0.998278
Dermatologic Subtype, female group	64	52	37	49	1.62994	0.551724	0.430233	0.243625	0.402234
Dermatologic Subtype, male group	53	21	15	47	7.90794	0.716216	0.241935	0.989514	0.999924
Endocrine Subtype, full group	115	94	71	92	1.58526	0.550239	0.435583	0.229842	0.594672
Endocrine Subtype, female group	70	58	44	56	1.53605	0.546875	0.44	0.214178	0.361403
Endocrine Subtype, male group	45	36	27	36	1.66667	0.555556	0.428571	0.254689	0.328841
Neurologic Subtype, full group	26	18	13	21	2.33333	0.590909	0.382353	0.420356	0.452694
Neurologic Subtype, female group	15	10	8	13	2.4375	0.6	0.380952	0.441762	0.320331
Neurologic Subtype, male group	11	8	5	8	2.2	0.578947	0.384615	0.391426	0.192628
Hematologic Subtype, full group	36	27	23	32	1.85507	0.571429	0.418182	0.307723	0.385116
Hematologic Subtype, female group	21	16	14	19	1.78125	0.567568	0.424242	0.287651	0.224831
Hematologic Subtype, male group	15	11	9	13	1.9697	0.576923	0.409091	0.337295	0.214022
Systemic Subtype, full group	76	68	48	56	1.30392	0.527778	0.461538	0.132583	0.177665
Systemic Subtype, female group	63	61	42	44	1.08197	0.508065	0.488372	0.0393876	0.0590729
Systemic Subtype, male group	13	7	6	12	3.71429	0.65	0.333333	0.64453	0.509556
ANCA_Vasculitis , full group	3	4	2	1	0.375	0.428571	0.666667	-0.483185	0.107783
ANCA_Vasculitis , female group	2	3	2	1	0.333333	0.4	0.666667	-0.541195	0.114897
ANCA_Vasculitis , male group	0	0	0	0	NA	NA	NA	NA	NA
Spondyloarthritis , full group	35	27	20	28	1.81481	0.564516	0.416667	0.296841	0.338943
Spondyloarthritis , female group	18	14	10	14	1.8	0.5625	0.416667	0.292776	0.191754
Spondyloarthritis , male group	17	13	10	14	1.83077	0.566667	0.416667	0.30118	0.195944
Celiac_Disease , full group	23	22	19	20	1.10048	0.511111	0.487179	0.0478679	0.0555019
Celiac_Disease , female group	14	15	14	13	0.866667	0.482759	0.518519	-0.0715351	0.0582362
Celiac_Disease , male group	9	7	5	7	1.8	0.5625	0.416667	0.292776	0.119576
Cutaneous_Lupus , full group	9	7	2	4	2.57143	0.5625	0.333333	0.465165	0.163197
Cutaneous_Lupus , female group	7	6	1	2	2.33333	0.538462	0.333333	0.416836	0.0997541
Cutaneous_Lupus , male group	2	1	1	2	4	0.666667	0.333333	0.679674	0.132374
Graves_Disease , full group	0	3	3	0	0	0	1	-3.14159	0.970466
Graves_Disease , female group	0	2	2	0	0	0	1	-3.14159	0.881324
Graves_Disease , male group	0	1	1	0	0	0	1	-3.14159	NA
Guillain-Barre_Syndrome , full group	2	2	1	1	1	0.5	0.5	0	0.05
Guillain-Barre_Syndrome , female group	1	1	1	1	1	0.5	0.5	0	0.05
Guillain-Barre_Syndrome , male group	0	0	0	0	NA	NA	NA	NA	NA
Autoimmune_Thyroiditis , full group	45	36	25	34	1.7	0.555556	0.423729	0.264481	0.339405
Autoimmune_Thyroiditis , female group	35	32	22	25	1.2429	0.522388	0.468085	0.108664	0.0881245
Autoimmune_Thyroiditis , male group	10	4	3	9	7.5	0.714286	0.25	0.96651	0.690362
Inflammatory_Bowel_Disease , full group	63	33	27	57	4.0303	0.65625	0.321429	0.683031	0.995496
Inflammatory_Bowel_Disease , female group	38	20	18	36	3.8	0.655172	0.333333	0.655393	0.933945
Inflammatory_Bowel_Disease , male group	25	13	9	21	4.48718	0.657895	0.3	0.732805	0.850944
Idiopathic_Thrombocytic_Purpura , full group	15	13	10	12	1.38462	0.535714	0.454545	0.162524	0.0880357
Idiopathic_Thrombocytic_Purpura , female group	5	6	5	4	0.666667	0.454545	0.555556	-0.202376	0.0735306
Idiopathic_Thrombocytic_Purpura , male group	10	7	5	8	2.28571	0.588235	0.384615	0.410268	0.199714
Lichen_Sclerosus , full group	10	6	3	7	3.88889	0.625	0.3	0.664197	0.377563
Lichen_Sclerosus , female group	10	6	3	7	3.88889	0.625	0.3	0.664197	0.377563
Lichen_Sclerosus , male group	0	0	0	0	NA	NA	NA	NA	NA
Autoimmune_Hepatitis , full group	5	5	5	5	1	0.5	0.5	0	0.05
Autoimmune_Hepatitis , female group	3	4	4	3	0.5625	0.428571	0.571429	-0.286695	0.0835546
Autoimmune_Hepatitis , male group	2	1	1	2	4	0.666667	0.333333	0.679674	0.132374
Systemic_Lupus_Erythematosis , full group	25	17	11	19	2.54011	0.595238	0.366667	0.46158	0.488468
Systemic_Lupus_Erythematosis , female group	21	16	10	15	1.96875	0.567568	0.4	0.336908	0.255619
Systemic_Lupus_Erythematosis , male group	4	1	1	4	16	0.8	0.2	1.287	0.529911
Multiple_Sclerosis , full group	12	8	6	10	2.5	0.6	0.375	0.454038	0.272624
Multiple_Sclerosis , female group	9	5	4	8	3.6	0.642857	0.333333	0.629589	0.359767
Multiple_Sclerosis , male group	3	3	2	2	1	0.5	0.5	0	0.05
Myasthenia_Gravis , full group	12	8	6	10	2.5	0.6	0.375	0.454038	0.272624
Myasthenia_Gravis , female group	5	4	3	4	1.66667	0.555556	0.428571	0.254689	0.0797366
Myasthenia_Gravis , male group	7	4	3	6	3.5	0.636364	0.333333	0.616064	0.27826
Pernicious_Anemia , full group	21	15	14	20	2	0.583333	0.411765	0.344848	0.302581
Pernicious_Anemia , female group	16	10	9	15	2.66667	0.615385	0.375	0.485548	0.403477
Pernicious_Anemia , male group	5	5	5	5	1	0.5	0.5	0	0.05
Polymyalgia_Rheumatica , full group	98	63	48	83	2.68981	0.608696	0.366412	0.489602	0.986134
Polymyalgia_Rheumatica , female group	69	45	36	60	2.55556	0.605263	0.375	0.464794	0.918551
Polymyalgia_Rheumatica , male group	29	18	12	23	3.08796	0.617021	0.342857	0.555938	0.701967
Psoriasis , full group	92	56	43	79	3.01827	0.621622	0.352459	0.545249	0.993771
Psoriasis , female group	46	37	29	38	1.62908	0.554217	0.432836	0.243383	0.316594
Psoriasis , male group	46	19	14	41	7.09023	0.707692	0.254545	0.941499	0.999261
Rheumatoid_Arthritis , full group	137	113	89	113	1.53933	0.548	0.440594	0.215241	0.623685
Rheumatoid_Arthritis , female group	106	95	74	85	1.28165	0.527363	0.465409	0.123991	0.215144
Rheumatoid_Arthritis , male group	31	18	15	28	3.21481	0.632653	0.348837	0.575653	0.786663
Sarcoidosis , full group	12	16	10	6	0.45	0.428571	0.625	-0.396028	0.243759
Sarcoidosis , female group	7	13	8	2	0.134615	0.35	0.8	-0.948194	0.687323
Sarcoidosis , male group	5	3	2	4	3.33333	0.625	0.333333	0.592517	0.195231
Systemic_sclerosis , full group	8	13	10	5	0.307692	0.380952	0.666667	-0.580241	0.403893
Systemic_sclerosis , female group	8	12	9	5	0.37037	0.4	0.642857	-0.49111	0.291325
Systemic_sclerosis , male group	0	1	1	0	0	0	1	-3.14159	NA
Sjogrens_Syndrome , full group	40	34	23	29	1.48338	0.540541	0.442308	0.196812	0.192669
Sjogrens_Syndrome , female group	36	31	20	25	1.45161	0.537313	0.444444	0.186037	0.161656
Sjogrens_Syndrome , male group	4	3	3	4	1.77778	0.571429	0.428571	0.286695	0.0835546
Type_1_Diabetes , full group	73	58	45	60	1.67816	0.557252	0.428571	0.258103	0.504229
Type_1_Diabetes , female group	38	26	21	33	2.2967	0.59375	0.388889	0.412709	0.607802
Type_1_Diabetes , male group	35	32	24	27	1.23047	0.522388	0.470588	0.103649	0.0863325
Vitiligo , full group	9	7	5	7	1.8	0.5625	0.416667	0.292776	0.119576
Vitiligo , female group	3	6	5	2	0.2	0.333333	0.714286	-0.782748	0.342318
Vitiligo , male group	6	1	0	5	Inf	0.857143	0	2.3664	0.981303
Inflammatory_Myositis , full group	6	10	8	4	0.3	0.375	0.666667	-0.592517	0.341717
Inflammatory_Myositis , female group	4	9	7	2	0.126984	0.307692	0.777778	-0.983822	0.621292
Inflammatory_Myositis , male group	2	1	1	2	4	0.666667	0.333333	0.679674	0.132374
Large_Vessel_Vasculitis , full group	47	34	24	37	2.13113	0.580247	0.393443	0.375953	0.601697
Large_Vessel_Vasculitis , female group	37	29	21	29	1.7619	0.560606	0.42	0.282202	0.324896
Large_Vessel_Vasculitis , male group	10	5	3	8	5.33333	0.666667	0.272727	0.811699	0.533834
Addison's_Disease , full group	0	0	0	0	NA	NA	NA	NA	NA
Addison's_Disease , female group	0	0	0	0	NA	NA	NA	NA	NA
Addison's_Disease , male group	0	0	0	0	NA	NA	NA	NA	NA

### Sheet: Stanford_Cohort_Power
Analysis name	a	b	c	d	OR	p1	p2	h	power
Overall, full group	579	129679	354	129904	1.63843	0.00444502	0.00271768	0.0291309	1
Overall, female group	379	84136	267	84248	1.42137	0.00448441	0.0031592	0.021559	0.993279
Overall, male group	200	45543	87	45656	2.30455	0.00437225	0.00190193	0.0450927	0.999999
Vascular Subtype, full group	44	3376	20	3400	2.21564	0.0128655	0.00584795	0.0742483	0.866579
Vascular Subtype, female group	34	2175	16	2193	2.14259	0.0153916	0.0072431	0.0783477	0.740164
Vascular Subtype, male group	10	1201	4	1207	2.51249	0.00825764	0.00330306	0.0669864	0.377812
Musculoskeletal Subtype, full group	232	28598	156	28674	1.49113	0.00804717	0.00541103	0.0324012	0.973209
Musculoskeletal Subtype, female group	162	19591	125	19628	1.29845	0.00820129	0.00632815	0.0221027	0.59354
Musculoskeletal Subtype, male group	70	9007	31	9046	2.26784	0.0077118	0.00341523	0.0589137	0.977729
Gastrointestinal Subtype, full group	87	23637	43	23681	2.02702	0.00366717	0.00181251	0.0360156	0.975153
Gastrointestinal Subtype, female group	54	13938	33	13959	1.63883	0.00385935	0.00235849	0.0271606	0.622416
Gastrointestinal Subtype, male group	33	9699	10	9722	3.30783	0.00339088	0.00102754	0.0524069	0.955035
Dermatologic Subtype, full group	109	30085	69	30125	1.58181	0.00360999	0.00228522	0.0245943	0.855868
Dermatologic Subtype, female group	59	17583	50	17592	1.1806	0.00334429	0.00283415	0.00920052	0.138943
Dermatologic Subtype, male group	50	12502	19	12533	2.6381	0.00398343	0.0015137	0.0484805	0.969995
Endocrine Subtype, full group	104	32350	56	32398	1.8599	0.00320454	0.00172552	0.0301751	0.970211
Endocrine Subtype, female group	65	21910	36	21939	1.80795	0.00295791	0.00163823	0.0278549	0.831427
Endocrine Subtype, male group	39	10440	20	10459	1.95355	0.00372173	0.00190858	0.0346854	0.70909
Neurologic Subtype, full group	24	8573	17	8580	1.41292	0.00279167	0.00197743	0.0167557	0.195619
Neurologic Subtype, female group	14	5813	11	5816	1.27338	0.00240261	0.00188776	0.011148	0.092403
Neurologic Subtype, male group	10	2760	6	2764	1.66908	0.00361011	0.00216606	0.0271251	0.172424
Hematologic Subtype, full group	32	4698	19	4711	1.68887	0.00676533	0.00401691	0.037846	0.452526
Hematologic Subtype, female group	18	2641	11	2648	1.6407	0.00676946	0.00413689	0.0360135	0.259403
Hematologic Subtype, male group	14	2057	8	2063	1.7551	0.00676002	0.00386287	0.0402404	0.253573
Systemic Subtype, full group	67	16515	51	16531	1.315	0.00404053	0.00307562	0.0162425	0.315548
Systemic Subtype, female group	55	13701	46	13710	1.19644	0.00399826	0.003344	0.0108288	0.146274
Systemic Subtype, male group	12	2814	5	2821	2.40597	0.00424628	0.00176929	0.0462689	0.412763
ANCA_Vasculitis , full group	3	699	5	697	0.598283	0.0042735	0.00712251	-0.0381535	0.110276
ANCA_Vasculitis , female group	2	425	5	422	0.397176	0.00468384	0.0117096	-0.0798622	0.214759
ANCA_Vasculitis , male group	1	274	0	275	Inf	0.00363636	0	0.120678	0.293283
Spondyloarthritis , full group	31	7179	21	7189	1.47825	0.00429958	0.00291262	0.0232467	0.286707
Spondyloarthritis , female group	15	3547	14	3548	1.07173	0.00421112	0.00393038	0.0044098	0.0539768
Spondyloarthritis , male group	16	3632	7	3641	2.29138	0.00438596	0.00191886	0.0449126	0.483373
Celiac_Disease , full group	21	6993	11	7003	1.91182	0.00299401	0.00156829	0.0302658	0.433526
Celiac_Disease , female group	13	4990	9	4994	1.4456	0.00259844	0.00179892	0.0171412	0.137512
Celiac_Disease , male group	8	2003	2	2009	4.01198	0.00397812	0.00099453	0.0631457	0.516932
Cutaneous_Lupus , full group	7	1554	3	1558	2.33934	0.0044843	0.00192184	0.0463244	0.253345
Cutaneous_Lupus , female group	5	1341	2	1344	2.50559	0.00371471	0.00148588	0.044859	0.213845
Cutaneous_Lupus , male group	2	213	1	214	2.00939	0.00930233	0.00465116	0.0566926	0.0904272
Graves_Disease , full group	0	158	2	156	0	0	0.0126582	-0.225495	0.517696
Graves_Disease , female group	0	133	2	131	0	0	0.0150376	-0.245875	0.518016
Graves_Disease , male group	0	25	0	25	NA	NA	NA	NA	NA
Guillain-Barre_Syndrome , full group	1	678	0	679	Inf	0.00147275	0	0.0767718	0.293108
Guillain-Barre_Syndrome , female group	1	339	0	340	Inf	0.00294118	0	0.108518	0.293227
Guillain-Barre_Syndrome , male group	0	339	0	339	NA	NA	NA	NA	NA
Autoimmune_Thyroiditis , full group	39	17066	16	17089	2.44079	0.00228004	0.0009354	0.0343576	0.888278
Autoimmune_Thyroiditis , female group	30	14547	12	14565	2.50309	0.00205804	0.00082321	0.033371	0.813002
Autoimmune_Thyroiditis , male group	9	2519	4	2524	2.25447	0.00356013	0.00158228	0.0398278	0.293597
Inflammatory_Bowel_Disease , full group	61	15277	27	15311	2.26429	0.00397705	0.00176033	0.0422742	0.959255
Inflammatory_Bowel_Disease , female group	38	7875	19	7894	2.00483	0.00480222	0.00240111	0.0406658	0.725064
Inflammatory_Bowel_Disease , male group	23	7402	8	7417	2.88083	0.00309764	0.00107744	0.0457099	0.795359
Idiopathic_Thrombocytic_Purpura , full group	13	3996	8	4001	1.62703	0.0032427	0.00199551	0.0245791	0.196133
Idiopathic_Thrombocytic_Purpura , female group	4	2196	4	2196	1	0.00181818	0.00181818	0	0.05
Idiopathic_Thrombocytic_Purpura , male group	9	1800	4	1805	2.25625	0.00497512	0.00221117	0.0471056	0.29384
Lichen_Sclerosus , full group	8	3687	10	3685	0.799566	0.00216509	0.00270636	-0.0109977	0.0759679
Lichen_Sclerosus , female group	8	3454	10	3452	0.799537	0.0023108	0.0028885	-0.0113627	0.0759722
Lichen_Sclerosus , male group	0	233	0	233	NA	NA	NA	NA	NA
Autoimmune_Hepatitis , full group	5	1702	5	1702	1	0.00292912	0.00292912	0	0.05
Autoimmune_Hepatitis , female group	3	1300	5	1298	0.599077	0.00230238	0.0038373	-0.0279681	0.110115
Autoimmune_Hepatitis , male group	2	402	0	404	Inf	0.0049505	0	0.140836	0.516664
Systemic_Lupus_Erythematosis , full group	22	7096	19	7099	1.15838	0.00309076	0.00266929	0.00787014	0.075613
Systemic_Lupus_Erythematosis , female group	18	6327	18	6327	1	0.00283688	0.00283688	0	0.05
Systemic_Lupus_Erythematosis , male group	4	769	1	772	4.0156	0.00517464	0.00129366	0.0720439	0.293722
Multiple_Sclerosis , full group	10	6085	9	6086	1.11129	0.00164069	0.00147662	0.00416045	0.0560645
Multiple_Sclerosis , female group	8	4475	7	4476	1.14311	0.00178452	0.00156145	0.00546122	0.0576931
Multiple_Sclerosis , male group	2	1610	2	1610	1	0.00124069	0.00124069	0	0.05
Myasthenia_Gravis , full group	13	1854	8	1859	1.62938	0.00696304	0.00428495	0.0360712	0.196581
Myasthenia_Gravis , female group	5	1028	4	1029	1.25122	0.00484027	0.00387222	0.0147219	0.0629199
Myasthenia_Gravis , male group	8	826	4	830	2.00969	0.00959233	0.00479616	0.0575757	0.217309
Pernicious_Anemia , full group	19	712	11	720	1.74668	0.0259918	0.0150479	0.0778937	0.319177
Pernicious_Anemia , female group	14	451	7	458	2.03104	0.0301075	0.0150538	0.102788	0.347498
Pernicious_Anemia , male group	5	261	4	262	1.25479	0.018797	0.0150376	0.029196	0.0630858
Polymyalgia_Rheumatica , full group	94	3868	48	3914	1.98162	0.0237254	0.0121151	0.0887082	0.976611
Polymyalgia_Rheumatica , female group	68	2503	39	2532	1.76379	0.0264488	0.0151692	0.0797596	0.815868
Polymyalgia_Rheumatica , male group	26	1365	9	1382	2.92487	0.0186916	0.00647017	0.113245	0.847688
Psoriasis , full group	87	20808	52	20843	1.67589	0.00416368	0.00248863	0.029329	0.850328
Psoriasis , female group	43	10862	36	10869	1.19521	0.00394315	0.00330124	0.0106955	0.123943
Psoriasis , male group	44	9946	16	9974	2.75774	0.0044044	0.0016016	0.0527676	0.961587
Rheumatoid_Arthritis , full group	129	17926	90	17965	1.43645	0.00714484	0.00498477	0.0279328	0.756168
Rheumatoid_Arthritis , female group	98	13725	72	13751	1.36369	0.00708963	0.00520871	0.0241312	0.518457
Rheumatoid_Arthritis , male group	31	4201	18	4214	1.72755	0.00732514	0.00425331	0.0408563	0.467953
Sarcoidosis , full group	9	2581	13	2577	0.691235	0.0034749	0.00501931	-0.0238479	0.137696
Sarcoidosis , female group	5	1467	11	1461	0.452686	0.00339674	0.00747283	-0.0564779	0.334653
Sarcoidosis , male group	4	1114	2	1116	2.00359	0.00357782	0.00178891	0.0350849	0.131784
Systemic_sclerosis , full group	6	2156	6	2156	1	0.00277521	0.00277521	0	0.05
Systemic_sclerosis , female group	6	1810	4	1812	1.50166	0.00330396	0.00220264	0.0211245	0.0975569
Systemic_sclerosis , male group	0	346	2	344	0	0	0.00578035	-0.152204	0.516775
Sjogrens_Syndrome , full group	34	6149	18	6165	1.8938	0.00549895	0.00291121	0.0404824	0.614452
Sjogrens_Syndrome , female group	30	5477	18	5489	1.67032	0.00544761	0.00326857	0.0333451	0.416852
Sjogrens_Syndrome , male group	4	672	0	676	Inf	0.00591716	0	0.153998	0.808195
Type_1_Diabetes , full group	67	15728	38	15757	1.76641	0.00424185	0.00240582	0.0322134	0.816678
Type_1_Diabetes , female group	37	7653	22	7668	1.68511	0.00481144	0.00286086	0.0318156	0.505171
Type_1_Diabetes , male group	30	8075	16	8089	1.87825	0.00370142	0.00197409	0.032863	0.552562
Vitiligo , full group	9	4564	4	4569	2.25246	0.00196807	0.0008747	0.0295958	0.293325
Vitiligo , female group	4	2312	2	2314	2.00173	0.00172712	0.00086356	0.0243599	0.13167
Vitiligo , male group	5	2252	2	2255	2.50333	0.00221533	0.00088613	0.0346246	0.213675
Inflammatory_Myositis , full group	4	1708	11	1701	0.362146	0.00233645	0.00642523	-0.063776	0.462604
Inflammatory_Myositis , female group	2	1160	10	1152	0.198621	0.00172117	0.00860585	-0.102805	0.697788
Inflammatory_Myositis , male group	2	548	1	549	2.00365	0.00363636	0.00181818	0.0353716	0.0902551
Large_Vessel_Vasculitis , full group	42	2795	15	2822	2.82705	0.0148044	0.00528728	0.0983951	0.959585
Large_Vessel_Vasculitis , female group	33	1813	11	1835	3.0364	0.0178765	0.00595883	0.113669	0.932332
Large_Vessel_Vasculitis , male group	9	982	4	987	2.26146	0.00908174	0.00403633	0.0637361	0.294546
Addison's_Disease , full group	0	0	0	0	NA	NA	NA	NA	NA
Addison's_Disease , female group	0	0	0	0	NA	NA	NA	NA	NA
Addison's_Disease , male group	0	0	0	0	NA	NA	NA	NA	NA

### Sheet: Longituindal_ADonset_Power
Longitudinal Study Group	N_control	N_autoimmune	Distributional_Power	Min_detectable_HR	Max_detectable_HR
UCSF	292	292	0.452517	0.793056	1.26094
Stanford	392	392	0.177752	0.818638	1.22154
