## Supplemental Table 4 for "Exposure to autoimmune disorders increases Alzheimer’s disease risk in a multi-site electronic health record analysis"

### Sheet: Notes
Note: These are the string terms used to identify corresponding autoimmune disorder & Alzheimer's Disease (AD) billing codes represented in Tables S4 and S5 using SQL queries. These terms gave us a starting list of billing codes to work with for patient identification, and these codes were subject to further quality control from clinicians before being used to identify our patient study groups
Column Name	Description
AID_name	Autoimmune disorder name
Search_name	Terms searched to identify billing codes for each autoimmune disorder
Remove_names	Terms that needed to be specficially removed from our disorder queries, often because they were a subset of the search_name terms. E.g., "non-autoimmune thyroiditis" contains "autoimmune thyroiditis", but must be removed from the autoimmunity billing codes)
Group	Disease subtype group that each individual autoimmune disorder falls into
Col_names	AID_names without spaces, for easier column calling throuhgout computational pipeline

### Sheet: Autoimmunity_Keywords
AID_name	Search_name	Remove_names	Group	Col_names
ANCA Vasculitis	granulomatosis polyangiitis, granulomatosis with polyangiitis, Wegener''s granulomatosis, microscopic polyangiitis, eosinophilic polyangiitis, eosinophilic granulomatosis with polyangiitis	drug-associated	Vascular	ANCA_Vasculitis
Spondyloarthritis	ankylosing spondylitis, psoriatic arthritis, reactive arthritis, IBD arthritis, spondyloarthritis, arthropathy in Crohn''s, arthritis co-occurent and due to Crohn''s, arthropathy in ulcerative colitis, arthritis in ulcerative colitis, psoriasis with arthropathy, arthropathic psoriasis		Musculoskeletal	Spondyloarthritis
Celiac Disease	celiac disease	celiac disease negative	Gastrointestinal	Celiac_Disease
Cutaneous Lupus	discoid lupus, cutaneous lupus		Dermatologic	Cutaneous_Lupus
Graves Disease	graves	or	Endocrine	Graves_Disease
Guillain-Barre Syndrome	guillain		Neurologic	Guillain-Barre_Syndrome
Autoimmune Thyroiditis	Hashimoto thyroiditis, hashimoto''s, hashimoto disease, autoimmune thyroiditis, thyroiditis - autoimmune, autoimmune parathyroiditis		Endocrine	Autoimmune_Thyroiditis
Inflammatory Bowel Disease	inflammatory bowel disease, crohn''s, ulcerative colitis	non-Crohn''s, Boxer dogs, idiopathic proctocolitis	Gastrointestinal	Inflammatory_Bowel_Disease
Idiopathic Thrombocytic Purpura	idiopathic thrombocytopenic purpura, immune thrombocytopenic	omop, neonatal	Hematologic	Idiopathic_Thrombocytic_Purpura
Lichen Sclerosus	lichen sclerosus		Dermatologic	Lichen_Sclerosus
Autoimmune Hepatitis	autoimmune hepatitis, lupus hepatitis		Gastrointestinal	Autoimmune_Hepatitis
Systemic Lupus Erythematosis	systemic lupus erythematosus	Drug-induced	Systemic	Systemic_Lupus_Erythematosis
Multiple Sclerosis	multiple sclerosis		Neurologic	Multiple_Sclerosis
Myasthenia Gravis	myasthenia gravis		Neurologic	Myasthenia_Gravis
Pernicious Anemia	pernicious anemia		Hematologic	Pernicious_Anemia
Polymyalgia Rheumatica	polymyalgia rheumatica	without polymyalgia	Musculoskeletal	Polymyalgia_Rheumatica
Psoriasis	psoriasis	Drug-exacerbated, parapsoriasis	Dermatologic	Psoriasis
Rheumatoid Arthritis	rheumatoid arthritis		Musculoskeletal	Rheumatoid_Arthritis
Sarcoidosis	sarcoidosis		Systemic	Sarcoidosis
Systemic sclerosis	systemic sclerosis		Systemic	Systemic_sclerosis
Sjogrens Syndrome	Sjogren, SjÃƒÂ¶gren''s	excluding SjÃƒÂ¶gren, not specified as Sjogren''s, not specified as SjÃƒÂ¶gren''s, marinesco-sjogren, marinesco-SjÃƒÂ¶gren, SjÃƒÂ¶gren-larsson, sjogren-larsson	Systemic	Sjogrens_Syndrome
Type 1 Diabetes	type 1 diabetes		Endocrine	Type_1_Diabetes
Vitiligo	vitiligo		Dermatologic	Vitiligo
Inflammatory Myositis	dermatomyositis, dermato(poly)myositis, polymyositis	drug-induced, neonatal	Musculoskeletal	Inflammatory_Myositis
Large Vessel Vasculitis	large vessel vasculitis, giant cell arteritis, takayasu		Vascular	Large_Vessel_Vasculitis
Addison's Disease	Addison''s disease		Endocrine	Addison's_Disease

### Sheet: AD_Keywords
Name	Search_name	Remove_names
Alzheimer's Disease	alzheimer	early, society, prion, non-alzheimer, presenile
