## Supplemental Table 6 for "Exposure to autoimmune disorders increases Alzheimer’s disease risk in a multi-site electronic health record analysis"

### Sheet: AD_BillingCodes
concept_id	concept_name	concept_code	vocabulary_id
37117145	Behavioral disturbance co-occurrent and due to late onset Alzheimer dementia	1.6219e+16	SNOMED
4043243	Familial Alzheimer's disease of late onset	230267005	SNOMED
4043377	Focal Alzheimer's disease	230269008	SNOMED
4043379	Progressive aphasia in Alzheimer's disease	230280008	SNOMED
37395572	Alzheimer's disease co-occurrent with delirium	142010000000000	SNOMED
4220313	Primary degenerative dementia of the Alzheimer type, senile onset	416975007	SNOMED
378419	Alzheimer's disease	26929004	SNOMED
378419	Alzheimer's disease	26929004	SNOMED
4278830	Primary degenerative dementia of the Alzheimer type, senile onset, uncomplicated	66108005	SNOMED
4043244	Non-familial Alzheimer's disease of late onset	230268000	SNOMED
1340510	Progression of Alzheimer's disease	OMOP5166165	OMOP Extension
4167839	Primary degenerative dementia of the Alzheimer type, senile onset, with delirium	4817008	SNOMED
4278830	Primary degenerative dementia of the Alzheimer type, senile onset, uncomplicated	66108005	SNOMED
378419	Alzheimer's disease	26929004	SNOMED
44784643	Altered behavior in Alzheimer's disease	97751000000000	SNOMED
378419	Alzheimer's disease	26929004	SNOMED
4204688	Primary degenerative dementia of the Alzheimer type, senile onset, with delusions	55009008	SNOMED
378419	Alzheimer's disease	26929004	SNOMED
603149	Autosomal dominant Alzheimer disease due to mutation of presenilin 1	1156800008	SNOMED
378419	Alzheimer's disease	26929004	SNOMED
608051	Autosomal dominant Alzheimer disease due to mutation of amyloid precursor protein	1156789004	SNOMED
378419	Alzheimer's disease	26929004	SNOMED
608060	Autosomal dominant Alzheimer disease due to mutation of presenilin 2	1156798001	SNOMED
36716558	Non-amnestic Alzheimer disease	722600006	SNOMED
762578	Primary degenerative dementia of the Alzheimer type, senile onset, with behavioral disturbance	429160000000000	SNOMED
44782726	Delusions in Alzheimer's disease	141990000000000	SNOMED
44782727	Depressed mood in Alzheimer's disease	142000000000000	SNOMED
378419	Alzheimer's disease	26929004	SNOMED
4278830	Primary degenerative dementia of the Alzheimer type, senile onset, uncomplicated	66108005	SNOMED
44782940	Primary degenerative dementia of the Alzheimer type, senile onset in remission	698954005	SNOMED
4097384	Primary degenerative dementia of the Alzheimer type, senile onset, with depression	26852004	SNOMED
4278830	Primary degenerative dementia of the Alzheimer type, senile onset, uncomplicated	66108005	SNOMED
378419	Alzheimer's disease	26929004	SNOMED
378419	Alzheimer's disease	26929004	SNOMED
43530664	Dementia of the Alzheimer type with behavioral disturbance	1581000000000	SNOMED
4220313	Primary degenerative dementia of the Alzheimer type, senile onset	416975007	SNOMED
