## Supporting Data Values for "Exposure to autoimmune disorders increases Alzheimer’s disease risk in a multi-site electronic health record analysis"

### Sheet: 2A
Cohort_Type	OddsRatio	Lower_95Confidence_Interval	Upper_95Confidence_Interval	pval	sig	study_group	database
Full Cohort	1.66868	1.40459	1.98557	2.50886e-09	***	Case-control	UCSF
Full Cohort	1.97015	1.65042	2.35774	7.01238e-15	***	Cohort	UCSF
Full Cohort	1.42201	1.24491	1.62536	1.41783e-07	***	Case-control	Stanford
Full Cohort	1.63842	1.43262	1.87576	1.56108e-13	***	Cohort	Stanford

### Sheet: 2B
Cohort_Type	OddsRatio	Lower_95Confidence_Interval	Upper_95Confidence_Interval	pval	sig	study_group	database
Female Cohort	1.76638	1.43378	2.18149	4.05487e-08	***	Case-control	UCSF
Male Cohort	1.47418	1.0772	2.02607	0.014422	*	Case-control	UCSF
Female Cohort	1.81923	1.47943	2.24394	4.92137e-09	***	Cohort	UCSF
Male Cohort	2.46285	1.7288	3.55837	1.28467e-07	***	Cohort	UCSF
Female Cohort	1.274	1.08452	1.49757	0.00297514	**	Case-control	Stanford
Male Cohort	1.80979	1.41987	2.31561	8.18483e-07	***	Case-control	Stanford
Female Cohort	1.42136	1.21171	1.66913	1.15518e-05	***	Cohort	Stanford
Male Cohort	2.30467	1.78237	3.0005	1.96921e-11	***	Cohort	Stanford

### Sheet: 2C
Group	Sex	Autoimmunity_Status	AD_prevalence_fraction	Lower_95Confidence_Interval	Upper_95Confidence_Interval	N	database
Autoimmune, Female	Female	autoimmune	0.0298918	0.0259406	0.0334994	5821	UCSF
Autoimmune, Male	Male	autoimmune	0.0192407	0.0158048	0.0223329	5821	UCSF
Control, Female	Female	control	0.0168356	0.0137433	0.0195843	5821	UCSF
Control, Male	Male	control	0.00790242	0.00566913	0.00979213	5821	UCSF
Autoimmune, Female	Female	autoimmune	0.0047439	0.00421922	0.00533415	45743	Stanford
Autoimmune, Male	Male	autoimmune	0.00437225	0.00389131	0.00483134	45743	Stanford
Control, Female	Female	control	0.00312616	0.00268894	0.00373828	45743	Stanford
Control, Male	Male	control	0.00190193	0.00157401	0.00212382	45743	Stanford

### Sheet: 3B
Disorder/Disorder Subtype Names	OddsRatio	Lower_95Confidence_Interval	Upper_95Confidence_Interval	pval	cohort_type	Bonferroni_correction_factor	adjusted_pval	sig	Disorder_Subtype	study_group	adjusted_pval<=0.05?	database	Analysis Type	Consisten_Across_UCSFandStanford
Vascular	2.47318	0.642629	10.1493	0.227056	Overall	8	1.81645	NA	Vascular	Case-control	FALSE	UCSF	Subtype	FALSE
Musculoskeletal	2.5438	1.65496	3.93358	1.02128e-05	Overall	8	8.17024e-05	***	Musculoskeletal	Case-control	TRUE	UCSF	Subtype	TRUE
Gastrointestinal	6.13571	2.69508	14.6294	2.69458e-06	Overall	8	2.15566e-05	***	Gastrointestinal	Case-control	TRUE	UCSF	Subtype	TRUE
Dermatologic	3.09622	1.60446	6.07982	0.00044398	Overall	8	0.00355184	**	Dermatologic	Case-control	TRUE	UCSF	Subtype	TRUE
Endocrine	2.78806	1.79118	4.36999	2.25866e-06	Overall	8	1.80693e-05	***	Endocrine	Case-control	TRUE	UCSF	Subtype	TRUE
Neurologic	1	0.384226	2.60263	1	Overall	8	8	NA	Neurologic	Case-control	FALSE	UCSF	Subtype	FALSE
Hematologic	18.0811	4.72188	84.7733	8.78123e-07	Overall	8	7.02498e-06	***	Hematologic	Case-control	TRUE	UCSF	Subtype	FALSE
Systemic	1.27454	0.70225	2.32055	0.476411	Overall	8	3.81129	NA	Systemic	Case-control	FALSE	UCSF	Subtype	FALSE
Vascular	1.77255	0.685998	4.92792	0.280388	Overall	8	2.24311	NA	Vascular	Cohort	FALSE	UCSF	Subtype	FALSE
Musculoskeletal	2.03455	1.47869	2.8244	5.86785e-06	Overall	8	4.69428e-05	***	Musculoskeletal	Cohort	TRUE	UCSF	Subtype	TRUE
Gastrointestinal	2.53566	1.43259	4.67161	0.000814889	Overall	8	0.00651912	*	Gastrointestinal	Cohort	TRUE	UCSF	Subtype	TRUE
Dermatologic	2.363	1.44739	3.96149	0.000324191	Overall	8	0.00259353	**	Dermatologic	Cohort	TRUE	UCSF	Subtype	TRUE
Endocrine	1.91821	1.40053	2.64802	2.71805e-05	Overall	8	0.000217444	***	Endocrine	Cohort	TRUE	UCSF	Subtype	TRUE
Neurologic	1.59329	0.730166	3.61808	0.277599	Overall	8	2.22079	NA	Neurologic	Cohort	FALSE	UCSF	Subtype	FALSE
Hematologic	4.47298	1.78407	13.3868	0.000456034	Overall	8	0.00364827	*	Hematologic	Cohort	TRUE	UCSF	Subtype	FALSE
Systemic	1.5886	1.00345	2.5472	0.0481917	Overall	8	0.385534	NA	Systemic	Cohort	FALSE	UCSF	Subtype	FALSE
Vascular	1.92692	0.954636	3.93748	0.0689995	Overall	8	0.551996	NA	Vascular	Case-control	FALSE	Stanford	Subtype	FALSE
Musculoskeletal	1.71893	1.28437	2.30406	0.000204735	Overall	8	0.00163788	**	Musculoskeletal	Case-control	TRUE	Stanford	Subtype	TRUE
Gastrointestinal	2.52088	1.52154	4.211	0.00020407	Overall	8	0.00163256	**	Gastrointestinal	Case-control	TRUE	Stanford	Subtype	TRUE
Dermatologic	2.9492	1.84891	4.74352	2.12407e-06	Overall	8	1.69926e-05	***	Dermatologic	Case-control	TRUE	Stanford	Subtype	TRUE
Endocrine	1.58323	1.02785	2.44626	0.0364728	Overall	8	0.291782	NA	Endocrine	Case-control	FALSE	Stanford	Subtype	TRUE
Neurologic	2.30741	0.850737	6.46833	0.109359	Overall	8	0.874875	NA	Neurologic	Case-control	FALSE	Stanford	Subtype	FALSE
Hematologic	1.84525	0.838281	4.11885	0.139538	Overall	8	1.11631	NA	Hematologic	Case-control	FALSE	Stanford	Subtype	FALSE
Systemic	1.30251	0.762375	2.23169	0.367736	Overall	8	2.94189	NA	Systemic	Case-control	FALSE	Stanford	Subtype	FALSE
Vascular	2.2154	1.27542	3.97669	0.00353455	Overall	8	0.0282764	NA	Vascular	Cohort	TRUE	Stanford	Subtype	FALSE
Musculoskeletal	1.49111	1.21119	1.83982	0.000127322	Overall	8	0.00101858	**	Musculoskeletal	Cohort	TRUE	Stanford	Subtype	TRUE
Gastrointestinal	2.02698	1.39045	2.9947	0.000139085	Overall	8	0.00111268	**	Gastrointestinal	Cohort	TRUE	Stanford	Subtype	TRUE
Dermatologic	1.58179	1.1589	2.17161	0.00330354	Overall	8	0.0264283	NA	Dermatologic	Cohort	TRUE	Stanford	Subtype	TRUE
Endocrine	1.85987	1.33088	2.62299	0.000179801	Overall	8	0.00143841	**	Endocrine	Cohort	TRUE	Stanford	Subtype	TRUE
Neurologic	1.41288	0.727378	2.80431	0.348311	Overall	8	2.78649	NA	Neurologic	Cohort	FALSE	Stanford	Subtype	FALSE
Hematologic	1.68877	0.927023	3.15829	0.0910408	Overall	8	0.728327	NA	Hematologic	Cohort	FALSE	Stanford	Subtype	FALSE
Systemic	1.31498	0.899358	1.93278	0.166295	Overall	8	1.33036	NA	Systemic	Cohort	FALSE	Stanford	Subtype	FALSE
Pernicious Anemia	11.8391	2.96389	57.2946	9.1645e-05	Overall	2	0.00018329	***	Hematologic	Case-control	TRUE	UCSF	Individual Disorder	FALSE
Pernicious Anemia	3.95911	1.51548	12.1952	0.00273075	Overall	2	0.00546149	**	Hematologic	Cohort	TRUE	UCSF	Individual Disorder	FALSE
Inflammatory Bowel_x000D_ Disease	5.03814	2.05742	12.9473	0.00015745	Overall	3	0.00047235	***	Gastrointestinal	Case-control	TRUE	UCSF	Individual Disorder	TRUE
Celiac Disease	21.7958	1.83575	1283.92	0.0075188	Overall	3	0.0225564	*	Gastrointestinal	Case-control	TRUE	UCSF	Individual Disorder	FALSE
Celiac Disease	10.4096	1.45716	454.791	0.0107107	Overall	3	0.032132	*	Gastrointestinal	Cohort	TRUE	UCSF	Individual Disorder	FALSE
Inflammatory Bowel_x000D_ Disease	2.08342	1.13052	3.98448	0.0165852	Overall	3	0.0497555	*	Gastrointestinal	Cohort	TRUE	UCSF	Individual Disorder	TRUE
Vitiligo	34.1239	3.98206	562.861	0.000145064	Overall	4	0.000580257	***	Dermatologic	Case-control	TRUE	UCSF	Individual Disorder	FALSE
Psoriasis	1.93037	1.10487	3.46484	0.0191012	Overall	4	0.0764046	NA	Dermatologic	Cohort	FALSE	UCSF	Individual Disorder	FALSE
Vitiligo	3.39092	1.02464	14.5184	0.0445429	Overall	4	0.178172	NA	Dermatologic	Cohort	FALSE	UCSF	Individual Disorder	FALSE
Psoriasis	2.12984	0.997176	4.62217	0.0509473	Overall	4	0.203789	NA	Dermatologic	Case-control	FALSE	UCSF	Individual Disorder	FALSE
Type 1 Diabetes	2.77643	1.58299	4.92516	0.000215173	Overall	4	0.000860691	***	Endocrine	Case-control	TRUE	UCSF	Individual Disorder	TRUE
Autoimmune Thyroiditis	2.3437	1.37989	4.10052	0.00103801	Overall	4	0.00415206	**	Endocrine	Cohort	TRUE	UCSF	Individual Disorder	TRUE
Autoimmune Thyroiditis	3.01898	1.44805	6.43581	0.00224155	Overall	4	0.00896622	**	Endocrine	Case-control	TRUE	UCSF	Individual Disorder	TRUE
Type 1 Diabetes	1.58917	1.08359	2.35078	0.0165807	Overall	4	0.0663228	NA	Endocrine	Cohort	FALSE	UCSF	Individual Disorder	TRUE
Rheumatoid Arthritis	2.08618	1.39203	3.17379	0.000218761	Overall	4	0.000875043	***	Musculoskeletal	Cohort	TRUE	UCSF	Individual Disorder	TRUE
Rheumatoid Arthritis	2.17439	1.28971	3.69345	0.00282881	Overall	4	0.0113152	*	Musculoskeletal	Case-control	TRUE	UCSF	Individual Disorder	TRUE
Polymyalgia Rheumatica	3.09506	1.1958	8.34221	0.0173816	Overall	4	0.0695265	NA	Musculoskeletal	Case-control	FALSE	UCSF	Individual Disorder	FALSE
Polymyalgia Rheumatica	2.13612	1.07719	4.43267	0.0279719	Overall	4	0.111888	NA	Musculoskeletal	Cohort	FALSE	UCSF	Individual Disorder	FALSE
Large Vessel Vasculitis	3.15485	0.780592	13.9294	0.121473	Overall	2	0.242946	NA	Vascular	Case-control	FALSE	UCSF	Individual Disorder	FALSE
Large Vessel Vasculitis	1.77919	0.686265	4.96126	0.278698	Overall	2	0.557396	NA	Vascular	Cohort	FALSE	UCSF	Individual Disorder	FALSE
Pernicious Anemia	1.74602	0.783048	4.09235	0.195828	Overall	2	0.391657	NA	Hematologic	Cohort	FALSE	Stanford	Individual Disorder	FALSE
Pernicious Anemia	1.97991	0.698141	5.77274	0.231624	Overall	2	0.463248	NA	Hematologic	Case-control	FALSE	Stanford	Individual Disorder	FALSE
Inflammatory Bowel_x000D_ Disease	3.99686	2.06979	7.88434	1.24009e-05	Overall	3	3.72028e-05	***	Gastrointestinal	Case-control	TRUE	Stanford	Individual Disorder	TRUE
Inflammatory Bowel_x000D_ Disease	2.26436	1.41658	3.70779	0.000366954	Overall	3	0.00110086	**	Gastrointestinal	Cohort	TRUE	Stanford	Individual Disorder	TRUE
Celiac Disease	1.91172	0.880383	4.394	0.109779	Overall	3	0.329338	NA	Gastrointestinal	Cohort	FALSE	Stanford	Individual Disorder	FALSE
Celiac Disease	1.09922	0.428247	2.8301	1	Overall	3	3	NA	Gastrointestinal	Case-control	FALSE	Stanford	Individual Disorder	FALSE
Psoriasis	3.00533	1.78078	5.12662	1.67509e-05	Overall	4	6.70037e-05	***	Dermatologic	Case-control	TRUE	Stanford	Individual Disorder	FALSE
Psoriasis	1.67586	1.17452	2.41198	0.00371311	Overall	4	0.0148524	*	Dermatologic	Cohort	TRUE	Stanford	Individual Disorder	FALSE
Vitiligo	2.25241	0.628057	10.0168	0.266502	Overall	4	1.06601	NA	Dermatologic	Cohort	FALSE	Stanford	Individual Disorder	FALSE
Vitiligo	1.76214	0.313469	10.6589	0.703567	Overall	4	2.81427	NA	Dermatologic	Case-control	FALSE	Stanford	Individual Disorder	FALSE
Autoimmune Thyroiditis	2.44086	1.33221	4.6797	0.0026466	Overall	4	0.0105864	*	Endocrine	Cohort	TRUE	Stanford	Individual Disorder	TRUE
Type 1 Diabetes	1.76637	1.1684	2.70543	0.0059334	Overall	4	0.0237336	*	Endocrine	Cohort	TRUE	Stanford	Individual Disorder	TRUE
Type 1 Diabetes	1.67448	0.968026	2.91253	0.0664462	Overall	4	0.265785	NA	Endocrine	Case-control	FALSE	Stanford	Individual Disorder	TRUE
Autoimmune Thyroiditis	1.69353	0.818491	3.54197	0.170686	Overall	4	0.682745	NA	Endocrine	Case-control	FALSE	Stanford	Individual Disorder	TRUE
Polymyalgia Rheumatica	2.68021	1.62672	4.45508	5.84948e-05	Overall	4	0.000233979	***	Musculoskeletal	Case-control	TRUE	Stanford	Individual Disorder	FALSE
Polymyalgia Rheumatica	1.98144	1.38082	2.87555	0.000122589	Overall	4	0.000490357	***	Musculoskeletal	Cohort	TRUE	Stanford	Individual Disorder	FALSE
Rheumatoid Arthritis	1.43643	1.08803	1.90321	0.00984758	Overall	4	0.0393903	*	Musculoskeletal	Cohort	TRUE	Stanford	Individual Disorder	TRUE
Rheumatoid Arthritis	1.53781	1.04192	2.27483	0.0294411	Overall	4	0.117764	NA	Musculoskeletal	Case-control	FALSE	Stanford	Individual Disorder	TRUE
Large Vessel Vasculitis	2.82668	1.53142	5.49955	0.0004312	Overall	2	0.0008624	***	Vascular	Cohort	TRUE	Stanford	Individual Disorder	FALSE
Large Vessel Vasculitis	2.11956	1.02677	4.44174	0.041515	Overall	2	0.0830299	NA	Vascular	Case-control	FALSE	Stanford	Individual Disorder	FALSE

### Sheet: S2
Disorder_Subtype	OddsRatio	Lower_95Confidence_Interval	Upper_95Confidence_Interval	pval	Sex-specific_group	sig	neg_log10_pval	adjusted_pval	study_group	database	adj_pval<=0.05?
Dermatologic	6.42286	2.41306	18.2918	5.4472e-05	Female	***	4.26383	0.000435776	Case-control	UCSF	TRUE
Endocrine	2.74778	1.61629	4.71872	0.000104564	Female	***	3.98062	0.00083651	Case-control	UCSF	TRUE
Gastrointestinal	11.7528	4.15758	37.0539	1.28929e-07	Female	***	6.88965	1.03143e-06	Case-control	UCSF	TRUE
Hematologic	12.5396	2.57733	78.8304	0.000506168	Female	**	3.2957	0.00404935	Case-control	UCSF	TRUE
Musculoskeletal	2.88584	1.71575	4.90369	3.12937e-05	Female	***	4.50454	0.00025035	Case-control	UCSF	TRUE
Neurologic	0.880273	0.288329	2.67164	1	Female	NA	0	8	Case-control	UCSF	FALSE
Systemic	1.22639	0.624587	2.41622	0.631053	Female	NA	0.199934	5.04843	Case-control	UCSF	FALSE
Vascular	3.03913	0.668373	15.3101	0.181141	Female	NA	0.741983	1.44913	Case-control	UCSF	FALSE
Dermatologic	1.62592	0.894546	2.97478	0.117284	Female	NA	0.93076	0.938275	Case-control	Stanford	FALSE
Endocrine	1.5331	0.877671	2.69097	0.141903	Female	NA	0.848008	1.13523	Case-control	Stanford	FALSE
Gastrointestinal	2.14103	1.13687	4.07572	0.0167708	Female	NA	1.77545	0.134167	Case-control	Stanford	FALSE
Hematologic	1.76645	0.623713	5.12056	0.338299	Female	NA	0.470699	2.70639	Case-control	Stanford	FALSE
Musculoskeletal	1.41643	1.00715	1.99491	0.0452087	Female	NA	1.34478	0.36167	Case-control	Stanford	FALSE
Neurologic	2.38924	0.639101	9.49075	0.236189	Female	NA	0.62674	1.88951	Case-control	Stanford	FALSE
Systemic	1.08156	0.601517	1.94661	0.88845	Female	NA	0.0513669	7.1076	Case-control	Stanford	FALSE
Vascular	1.59264	0.731558	3.50481	0.273075	Female	NA	0.563718	2.1846	Case-control	Stanford	FALSE
Dermatologic	1.98476	1.08366	3.75481	0.0246501	Female	NA	1.60818	0.1972	Cohort	UCSF	FALSE
Endocrine	1.82434	1.25986	2.6685	0.00109138	Female	*	2.96202	0.00873105	Cohort	UCSF	TRUE
Gastrointestinal	2.91323	1.50268	6.01022	0.000812524	Female	*	3.09016	0.00650019	Cohort	UCSF	TRUE
Hematologic	2.75345	1.0062	8.7124	0.0483623	Female	NA	1.31549	0.386898	Cohort	UCSF	FALSE
Musculoskeletal	1.7328	1.20621	2.51157	0.00237799	Female	NA	2.62379	0.0190239	Cohort	UCSF	TRUE
Neurologic	1.72667	0.622168	5.20979	0.355799	Female	NA	0.448795	2.84639	Cohort	UCSF	FALSE
Systemic	1.5689	0.940132	2.65925	0.0880264	Female	NA	1.05539	0.704211	Cohort	UCSF	FALSE
Vascular	1.74197	0.6221	5.29901	0.351595	Female	NA	0.453958	2.81276	Cohort	UCSF	FALSE
Dermatologic	1.1806	0.795716	1.75772	0.442963	Female	NA	0.353633	3.5437	Cohort	Stanford	FALSE
Endocrine	1.80791	1.18478	2.79836	0.00502734	Female	NA	2.29866	0.0402187	Cohort	Stanford	TRUE
Gastrointestinal	1.63879	1.0429	2.61086	0.0311562	Female	NA	1.50646	0.249249	Cohort	Stanford	FALSE
Hematologic	1.64054	0.732146	3.85174	0.263619	Female	NA	0.579023	2.10895	Cohort	Stanford	FALSE
Musculoskeletal	1.29844	1.02096	1.65454	0.0327651	Female	NA	1.48459	0.262121	Cohort	Stanford	FALSE
Neurologic	1.27335	0.536521	3.10236	0.689718	Female	NA	0.161328	5.51775	Cohort	Stanford	FALSE
Systemic	1.19643	0.793383	1.81155	0.425307	Female	NA	0.371297	3.40246	Cohort	Stanford	FALSE
Vascular	2.14222	1.1467	4.16952	0.0147791	Female	NA	1.83035	0.118233	Cohort	Stanford	FALSE
Dermatologic	1.4724	0.568121	3.86587	0.507749	Male	NA	0.294351	4.06199	Case-control	UCSF	FALSE
Endocrine	2.86505	1.2364	6.822	0.0119405	Male	NA	1.92298	0.0955242	Case-control	UCSF	FALSE
Gastrointestinal	1.27562	0.259803	6.41698	1	Male	NA	4.82164e-17	8	Case-control	UCSF	FALSE
Hematologic	33.9762	2.66177	2119.9	0.00190522	Male	*	2.72006	0.0152417	Case-control	UCSF	TRUE
Musculoskeletal	1.88607	0.843876	4.27935	0.132688	Male	NA	0.87717	1.0615	Case-control	UCSF	FALSE
Neurologic	1.46966	0.186569	12.3958	1	Male	NA	0	8	Case-control	UCSF	FALSE
Systemic	1.4635	0.366997	6.01501	0.755738	Male	NA	0.121629	6.0459	Case-control	UCSF	FALSE
Vascular	1	0.0327002	30.5808	1	Male	NA	0	8	Case-control	UCSF	FALSE
Dermatologic	7.76717	3.43794	18.4561	5.37925e-08	Male	***	7.26928	4.3034e-07	Case-control	Stanford	TRUE
Endocrine	1.66074	0.814533	3.4184	0.178786	Male	NA	0.747666	1.43029	Case-control	Stanford	FALSE
Gastrointestinal	3.38485	1.40136	8.48141	0.00497687	Male	*	2.30304	0.0398149	Case-control	Stanford	TRUE
Hematologic	1.94158	0.539442	7.29435	0.385159	Male	NA	0.41436	3.08127	Case-control	Stanford	FALSE
Musculoskeletal	2.94261	1.63	5.38445	0.000190925	Male	**	3.71914	0.0015274	Case-control	Stanford	TRUE
Neurologic	2.14525	0.422417	11.9568	0.472548	Male	NA	0.325554	3.78038	Case-control	Stanford	FALSE
Systemic	3.57901	0.811696	17.6626	0.10314	Male	NA	0.986574	0.825118	Case-control	Stanford	FALSE
Vascular	4.59635	0.739404	37.6989	0.120112	Male	NA	0.920414	0.960895	Case-control	Stanford	FALSE
Dermatologic	3.33914	1.37893	9.25691	0.00489429	Male	NA	2.31031	0.0391543	Cohort	UCSF	TRUE
Endocrine	2.20993	1.18644	4.29209	0.010438	Male	NA	1.98138	0.0835038	Cohort	UCSF	FALSE
Gastrointestinal	1.60509	0.460857	6.26152	0.579615	Male	NA	0.236861	4.63692	Cohort	UCSF	FALSE
Hematologic	1	2.28682	Inf	0.00181691	Male	*	2.74067	0.0145353	Cohort	UCSF	TRUE
Musculoskeletal	3.56898	1.72027	8.11687	0.000218622	Male	**	3.66031	0.00174897	Cohort	UCSF	TRUE
Neurologic	1.40609	0.380728	5.66441	0.772817	Male	NA	0.111923	6.18254	Cohort	UCSF	FALSE
Systemic	1.67743	0.548175	5.65363	0.451366	Male	NA	0.345471	3.61093	Cohort	UCSF	FALSE
Vascular	2.00881	0.103558	119.462	1	Male	NA	0	8	Cohort	UCSF	FALSE
Dermatologic	2.63815	1.52697	4.74109	0.000239747	Male	**	3.62025	0.00191798	Cohort	Stanford	TRUE
Endocrine	1.95348	1.11115	3.53757	0.018175	Male	NA	1.74053	0.1454	Cohort	Stanford	FALSE
Gastrointestinal	3.30795	1.59119	7.52945	0.000598013	Male	*	3.22329	0.00478411	Cohort	Stanford	TRUE
Hematologic	1.75486	0.685316	4.83945	0.284987	Male	NA	0.545175	2.2799	Cohort	Stanford	FALSE
Musculoskeletal	2.26775	1.46426	3.58563	0.000125378	Male	**	3.90178	0.00100302	Cohort	Stanford	TRUE
Neurologic	1.66892	0.548677	5.59495	0.453835	Male	NA	0.343102	3.63068	Cohort	Stanford	FALSE
Systemic	2.40575	0.787623	8.72768	0.142861	Male	NA	0.845085	1.14289	Cohort	Stanford	FALSE
Vascular	2.51172	0.721914	11.0034	0.178302	Male	NA	0.748844	1.42642	Cohort	Stanford	FALSE

### Sheet: S3
Disorder_names	OddsRatio	Lower_95Confidence_Interval	Upper_95Confidence_Interval	pval	cohort_type	Bonferroni_correction_factor	adjusted_pval	sig	Disorder_subtype	study_group	adj_pval<=0.05	database
Pernicious Anemia	11.8391	2.96389	57.2946	9.1645e-05	Overall	2	0.00018329	***	Hematologic	Case-control	TRUE	UCSF
Idiopathic Thrombocytic Purpura	Inf	2.29715	Inf	0.00793651	Overall	2	0.015873	*	Hematologic	Case-control	TRUE	UCSF
Inflammatory Bowel Disease	5.03814	2.05742	12.9473	0.00015745	Overall	3	0.00047235	***	Gastrointestinal	Case-control	TRUE	UCSF
Celiac Disease	21.7958	1.83575	1283.92	0.0075188	Overall	3	0.0225564	*	Gastrointestinal	Case-control	TRUE	UCSF
Autoimmune Hepatitis	Inf	0.203129	Inf	0.4	Overall	3	1.2	NA	Gastrointestinal	Case-control	FALSE	UCSF
Vitiligo	34.1239	3.98206	562.861	0.000145064	Overall	4	0.000580257	***	Dermatologic	Case-control	TRUE	UCSF
Psoriasis	2.12984	0.997176	4.62217	0.0509473	Overall	4	0.203789	NA	Dermatologic	Case-control	FALSE	UCSF
Cutaneous Lupus	Inf	0.21942	Inf	0.333333	Overall	4	1.33333	NA	Dermatologic	Case-control	FALSE	UCSF
Lichen Sclerosus	2.37182	0.265176	25.5296	0.637186	Overall	4	2.54875	NA	Dermatologic	Case-control	FALSE	UCSF
Type 1 Diabetes	2.77643	1.58299	4.92516	0.000215173	Overall	4	0.000860691	***	Endocrine	Case-control	TRUE	UCSF
Autoimmune Thyroiditis	3.01898	1.44805	6.43581	0.00224155	Overall	4	0.00896622	**	Endocrine	Case-control	TRUE	UCSF
Graves Disease	6.5759	1.31342	40.8821	0.0175921	Overall	4	0.0703683	NA	Endocrine	Case-control	FALSE	UCSF
Addison's Disease	NA	NA	NA	NA	Overall	4	1	NA	Endocrine	Case-control	FALSE	UCSF
Rheumatoid Arthritis	2.17439	1.28971	3.69345	0.00282881	Overall	4	0.0113152	*	Musculoskeletal	Case-control	TRUE	UCSF
Polymyalgia Rheumatica	3.09506	1.1958	8.34221	0.0173816	Overall	4	0.0695265	NA	Musculoskeletal	Case-control	FALSE	UCSF
Spondyloarthritis	3.80504	0.705427	23.9214	0.143111	Overall	4	0.572444	NA	Musculoskeletal	Case-control	FALSE	UCSF
Inflammatory Myositis	1.48548	0.361441	6.33612	0.751317	Overall	4	3.00527	NA	Musculoskeletal	Case-control	FALSE	UCSF
Large Vessel Vasculitis	3.15485	0.780592	13.9294	0.121473	Overall	2	0.242946	NA	Vascular	Case-control	FALSE	UCSF
ANCA Vasculitis	1	0.00641299	155.933	1	Overall	2	2	NA	Vascular	Case-control	FALSE	UCSF
Sjogrens Syndrome	1.63636	0.684476	3.96705	0.309909	Overall	4	1.23963	NA	Systemic	Case-control	FALSE	UCSF
Sarcoidosis	2.32381	0.416688	14.3562	0.449482	Overall	4	1.79793	NA	Systemic	Case-control	FALSE	UCSF
Systemic Lupus Erythematosis	0.682604	0.220983	2.06435	0.612282	Overall	4	2.44913	NA	Systemic	Case-control	FALSE	UCSF
Systemic sclerosis	0.661958	0.150713	2.81069	0.745855	Overall	4	2.98342	NA	Systemic	Case-control	FALSE	UCSF
Myasthenia Gravis	0.26611	0.0328919	1.77138	0.220347	Overall	3	0.66104	NA	Neurologic	Case-control	FALSE	UCSF
Multiple Sclerosis	1.58543	0.464746	5.55993	0.577086	Overall	3	1.73126	NA	Neurologic	Case-control	FALSE	UCSF
Guillain-Barre Syndrome	3.10575	0.067403	350.561	1	Overall	3	3	NA	Neurologic	Case-control	FALSE	UCSF
Pernicious Anemia	1.97991	0.698141	5.77274	0.231624	Overall	2	0.463248	NA	Hematologic	Case-control	FALSE	Stanford
Idiopathic Thrombocytic Purpura	1.37557	0.392712	4.91604	0.77613	Overall	2	1.55226	NA	Hematologic	Case-control	FALSE	Stanford
Inflammatory Bowel Disease	3.99686	2.06979	7.88434	1.24009e-05	Overall	3	3.72028e-05	***	Gastrointestinal	Case-control	TRUE	Stanford
Celiac Disease	1.09922	0.428247	2.8301	1	Overall	3	3	NA	Gastrointestinal	Case-control	FALSE	Stanford
Autoimmune Hepatitis	1	0.125892	7.94334	1	Overall	3	3	NA	Gastrointestinal	Case-control	FALSE	Stanford
Psoriasis	3.00533	1.78078	5.12662	1.67509e-05	Overall	4	6.70037e-05	***	Dermatologic	Case-control	TRUE	Stanford
Lichen Sclerosus	3.67897	0.561211	31.1217	0.226195	Overall	4	0.904779	NA	Dermatologic	Case-control	FALSE	Stanford
Cutaneous Lupus	2.4623	0.260377	34.8984	0.635117	Overall	4	2.54047	NA	Dermatologic	Case-control	FALSE	Stanford
Vitiligo	1.76214	0.313469	10.6589	0.703567	Overall	4	2.81427	NA	Dermatologic	Case-control	FALSE	Stanford
Type 1 Diabetes	1.67448	0.968026	2.91253	0.0664462	Overall	4	0.265785	NA	Endocrine	Case-control	FALSE	Stanford
Graves Disease	0	0	1.54327	0.1	Overall	4	0.4	NA	Endocrine	Case-control	FALSE	Stanford
Autoimmune Thyroiditis	1.69353	0.818491	3.54197	0.170686	Overall	4	0.682745	NA	Endocrine	Case-control	FALSE	Stanford
Addison's Disease	NA	NA	NA	NA	Overall	4	NA	NA	Endocrine	Case-control	FALSE	Stanford
Polymyalgia Rheumatica	2.68021	1.62672	4.45508	5.84948e-05	Overall	4	0.000233979	***	Musculoskeletal	Case-control	TRUE	Stanford
Rheumatoid Arthritis	1.53781	1.04192	2.27483	0.0294411	Overall	4	0.117764	NA	Musculoskeletal	Case-control	FALSE	Stanford
Spondyloarthritis	1.8049	0.791836	4.17753	0.178107	Overall	4	0.712427	NA	Musculoskeletal	Case-control	FALSE	Stanford
Inflammatory Myositis	0.313948	0.0461629	1.8158	0.25186	Overall	4	1.00744	NA	Musculoskeletal	Case-control	FALSE	Stanford
Large Vessel Vasculitis	2.11956	1.02677	4.44174	0.041515	Overall	2	0.0830299	NA	Vascular	Case-control	FALSE	Stanford
ANCA Vasculitis	0.414212	0.00511109	11.7999	1	Overall	2	2	NA	Vascular	Case-control	FALSE	Stanford
Systemic Lupus Erythematosis	2.50636	0.875206	7.4882	0.0935321	Overall	4	0.374128	NA	Systemic	Case-control	FALSE	Stanford
Systemic sclerosis	0.318473	0.060304	1.48672	0.175583	Overall	4	0.702333	NA	Systemic	Case-control	FALSE	Stanford
Sarcoidosis	0.458406	0.104288	1.86296	0.347475	Overall	4	1.3899	NA	Systemic	Case-control	FALSE	Stanford
Sjogrens Syndrome	1.47868	0.684984	3.22123	0.365674	Overall	4	1.46269	NA	Systemic	Case-control	FALSE	Stanford
Multiple Sclerosis	2.43507	0.538136	11.9937	0.31453	Overall	3	0.943589	NA	Neurologic	Case-control	FALSE	Stanford
Myasthenia Gravis	2.43507	0.538136	11.9937	0.31453	Overall	3	0.943589	NA	Neurologic	Case-control	FALSE	Stanford
Guillain-Barre Syndrome	1	0.00853405	117.178	1	Overall	3	3	NA	Neurologic	Case-control	FALSE	Stanford
Pernicious Anemia	3.95911	1.51548	12.1952	0.00273075	Overall	2	0.00546149	**	Hematologic	Cohort	TRUE	UCSF
Idiopathic Thrombocytic Purpura	Inf	0.662054	Inf	0.124087	Overall	2	0.248174	NA	Hematologic	Cohort	FALSE	UCSF
Celiac Disease	10.4096	1.45716	454.791	0.0107107	Overall	3	0.032132	*	Gastrointestinal	Cohort	TRUE	UCSF
Inflammatory Bowel Disease	2.08342	1.13052	3.98448	0.0165852	Overall	3	0.0497555	*	Gastrointestinal	Cohort	TRUE	UCSF
Autoimmune Hepatitis	2.0063	0.103714	119.022	1	Overall	3	3	NA	Gastrointestinal	Cohort	FALSE	UCSF
Psoriasis	1.93037	1.10487	3.46484	0.0191012	Overall	4	0.0764046	NA	Dermatologic	Cohort	FALSE	UCSF
Vitiligo	3.39092	1.02464	14.5184	0.0445429	Overall	4	0.178172	NA	Dermatologic	Cohort	FALSE	UCSF
Lichen Sclerosus	6.20289	0.736708	288.687	0.12001	Overall	4	0.480039	NA	Dermatologic	Cohort	FALSE	UCSF
Cutaneous Lupus	Inf	0.188167	Inf	0.497006	Overall	4	1.98802	NA	Dermatologic	Cohort	FALSE	UCSF
Autoimmune Thyroiditis	2.3437	1.37989	4.10052	0.00103801	Overall	4	0.00415206	**	Endocrine	Cohort	TRUE	UCSF
Type 1 Diabetes	1.58917	1.08359	2.35078	0.0165807	Overall	4	0.0663228	NA	Endocrine	Cohort	FALSE	UCSF
Graves Disease	2.04625	0.759672	6.08148	0.181453	Overall	4	0.725811	NA	Endocrine	Cohort	FALSE	UCSF
Addison's Disease	0	0	0	NA	Overall	4	NA	NA	Endocrine	Cohort	FALSE	UCSF
Rheumatoid Arthritis	2.08618	1.39203	3.17379	0.000218761	Overall	4	0.000875043	***	Musculoskeletal	Cohort	TRUE	UCSF
Polymyalgia Rheumatica	2.13612	1.07719	4.43267	0.0279719	Overall	4	0.111888	NA	Musculoskeletal	Cohort	FALSE	UCSF
Spondyloarthritis	2.52827	0.723162	11.1197	0.176523	Overall	4	0.706091	NA	Musculoskeletal	Cohort	FALSE	UCSF
Inflammatory Myositis	2.23408	0.707043	8.28537	0.205177	Overall	4	0.820706	NA	Musculoskeletal	Cohort	FALSE	UCSF
Large Vessel Vasculitis	1.77919	0.686265	4.96126	0.278698	Overall	2	0.557396	NA	Vascular	Cohort	FALSE	UCSF
ANCA Vasculitis	Inf	0.188024	Inf	0.498195	Overall	2	0.99639	NA	Vascular	Cohort	FALSE	UCSF
Sarcoidosis	8.12353	1.08093	361.433	0.0380367	Overall	4	0.152147	NA	Systemic	Cohort	FALSE	UCSF
Sjogrens Syndrome	1.58077	0.834015	3.06899	0.175837	Overall	4	0.703347	NA	Systemic	Cohort	FALSE	UCSF
Systemic sclerosis	1.33765	0.404118	4.70842	0.789254	Overall	4	3.15702	NA	Systemic	Cohort	FALSE	UCSF
Systemic Lupus Erythematosis	1.18399	0.486943	2.93325	0.837894	Overall	4	3.35157	NA	Systemic	Cohort	FALSE	UCSF
Multiple Sclerosis	2.35646	0.845279	7.52133	0.113004	Overall	3	0.339013	NA	Neurologic	Cohort	FALSE	UCSF
Myasthenia Gravis	0.661214	0.135344	2.83224	0.751116	Overall	3	2.25335	NA	Neurologic	Cohort	FALSE	UCSF
Guillain-Barre Syndrome	Inf	0.0256407	Inf	1	Overall	3	3	NA	Neurologic	Cohort	FALSE	UCSF
Pernicious Anemia	1.74602	0.783048	4.09235	0.195828	Overall	2	0.391657	NA	Hematologic	Cohort	FALSE	Stanford
Idiopathic Thrombocytic Purpura	1.62693	0.624262	4.53381	0.38268	Overall	2	0.76536	NA	Hematologic	Cohort	FALSE	Stanford
Inflammatory Bowel Disease	2.26436	1.41658	3.70779	0.000366954	Overall	3	0.00110086	**	Gastrointestinal	Cohort	TRUE	Stanford
Celiac Disease	1.91172	0.880383	4.394	0.109779	Overall	3	0.329338	NA	Gastrointestinal	Cohort	FALSE	Stanford
Autoimmune Hepatitis	1	0.229695	4.3536	1	Overall	3	3	NA	Gastrointestinal	Cohort	FALSE	Stanford
Psoriasis	1.67586	1.17452	2.41198	0.00371311	Overall	4	0.0148524	*	Dermatologic	Cohort	TRUE	Stanford
Vitiligo	2.25241	0.628057	10.0168	0.266502	Overall	4	1.06601	NA	Dermatologic	Cohort	FALSE	Stanford
Cutaneous Lupus	2.33887	0.532723	14.0416	0.34296	Overall	4	1.37184	NA	Dermatologic	Cohort	FALSE	Stanford
Lichen Sclerosus	0.799592	0.273909	2.25296	0.814303	Overall	4	3.25721	NA	Dermatologic	Cohort	FALSE	Stanford
Autoimmune Thyroiditis	2.44086	1.33221	4.6797	0.0026466	Overall	4	0.0105864	*	Endocrine	Cohort	TRUE	Stanford
Type 1 Diabetes	1.76637	1.1684	2.70543	0.0059334	Overall	4	0.0237336	*	Endocrine	Cohort	TRUE	Stanford
Addison's Disease	0	0	0	NA	Overall	4	1	NA	Endocrine	Cohort	FALSE	Stanford
Graves Disease	0	0	5.31921	0.498413	Overall	4	1.99365	NA	Endocrine	Cohort	FALSE	Stanford
Polymyalgia Rheumatica	1.98144	1.38082	2.87555	0.000122589	Overall	4	0.000490357	***	Musculoskeletal	Cohort	TRUE	Stanford
Rheumatoid Arthritis	1.43643	1.08803	1.90321	0.00984758	Overall	4	0.0393903	*	Musculoskeletal	Cohort	TRUE	Stanford
Inflammatory Myositis	0.362227	0.083935	1.22554	0.117666	Overall	4	0.470663	NA	Musculoskeletal	Cohort	FALSE	Stanford
Spondyloarthritis	1.4782	0.821755	2.70937	0.210783	Overall	4	0.843131	NA	Musculoskeletal	Cohort	FALSE	Stanford
Large Vessel Vasculitis	2.82668	1.53142	5.49955	0.0004312	Overall	2	0.0008624	***	Vascular	Cohort	TRUE	Stanford
ANCA Vasculitis	0.598501	0.0925714	3.08944	0.72578	Overall	2	1.45156	NA	Vascular	Cohort	FALSE	Stanford
Sjogrens Syndrome	1.8937	1.03861	3.56579	0.0360932	Overall	4	0.144373	NA	Systemic	Cohort	FALSE	Stanford
Sarcoidosis	0.691287	0.260301	1.75161	0.522572	Overall	4	2.09029	NA	Systemic	Cohort	FALSE	Stanford
Systemic Lupus Erythematosis	1.15837	0.597715	2.26518	0.754884	Overall	4	3.01954	NA	Systemic	Cohort	FALSE	Stanford
Systemic sclerosis	1	0.266861	3.74727	1	Overall	4	4	NA	Systemic	Cohort	FALSE	Stanford
Myasthenia Gravis	1.62916	0.624207	4.54607	0.381955	Overall	3	1.14586	NA	Neurologic	Cohort	FALSE	Stanford
Guillain-Barre Syndrome	Inf	0.0256407	Inf	1	Overall	3	3	NA	Neurologic	Cohort	FALSE	Stanford
Multiple Sclerosis	1.11128	0.405502	3.0932	1	Overall	3	3	NA	Neurologic	Cohort	FALSE	Stanford

### Sheet: S4
Disorder_names	OddsRatio	Lower_95Confidence_Interval	Upper_95Confidence_Interval	pval	cohort_type	Bonferroni_correction_factor	adjusted_pval	sig	Disorder_subtype	study_group	color_threshold	database	adj_pval<=0.05
Autoimmune Thyroiditis	2.59456	1.1345	6.0837	0.0218256	Female	4	0.0873024	NA	Endocrine	Case-control	4	UCSF	FALSE
Celiac Disease	13.2539	1.00178	819.632	0.0497738	Female	3	0.149321	NA	Gastrointestinal	Case-control	4	UCSF	FALSE
Inflammatory Bowel Disease	11.099	3.45209	40.5871	5.66982e-06	Female	3	1.70095e-05	***	Gastrointestinal	Case-control	2	UCSF	TRUE
Large Vessel Vasculitis	3.03913	0.668373	15.3101	0.181141	Female	2	0.362282	NA	Vascular	Case-control	4	UCSF	FALSE
Pernicious Anemia	8.44744	1.6413	55.1056	0.00670955	Female	2	0.0134191	*	Hematologic	Case-control	1	UCSF	TRUE
Polymyalgia Rheumatica	3.54469	1.15587	11.6207	0.0241919	Female	4	0.0967677	NA	Musculoskeletal	Case-control	4	UCSF	FALSE
Psoriasis	3.42302	1.06651	11.7473	0.0369924	Female	4	0.14797	NA	Dermatologic	Case-control	4	UCSF	FALSE
Rheumatoid Arthritis	2.6131	1.39427	4.96499	0.00198165	Female	4	0.00792658	**	Musculoskeletal	Case-control	2	UCSF	TRUE
Type 1 Diabetes	3.03951	1.45457	6.49191	0.00216912	Female	4	0.00867649	**	Endocrine	Case-control	2	UCSF	TRUE
Vitiligo	1	8.82466	Inf	4.11353e-05	Female	4	0.000164541	***	Dermatologic	Case-control	2	UCSF	TRUE
Autoimmune Thyroiditis	1.24052	0.551337	2.80669	0.703762	Female	4	2.81505	NA	Endocrine	Case-control	4	Stanford	FALSE
Celiac Disease	0.868889	0.267391	2.80319	1	Female	3	3	NA	Gastrointestinal	Case-control	4	Stanford	FALSE
Inflammatory Bowel Disease	3.7519	1.62225	8.97467	0.00120441	Female	3	0.00361322	**	Gastrointestinal	Case-control	1	Stanford	TRUE
Large Vessel Vasculitis	1.75325	0.786502	3.96316	0.189154	Female	2	0.378308	NA	Vascular	Case-control	4	Stanford	FALSE
Polymyalgia Rheumatica	2.54375	1.40941	4.64412	0.00138325	Female	4	0.00553299	**	Musculoskeletal	Case-control	2	Stanford	TRUE
Psoriasis	1.62369	0.810234	3.28225	0.188708	Female	4	0.754832	NA	Dermatologic	Case-control	3	Stanford	FALSE
Rheumatoid Arthritis	1.28075	0.826875	1.98713	0.288523	Female	4	1.15409	NA	Musculoskeletal	Case-control	3	Stanford	FALSE
Type 1 Diabetes	2.28012	1.02871	5.15297	0.0416325	Female	4	0.16653	NA	Endocrine	Case-control	4	Stanford	FALSE
Vitiligo	0.22353	0.0131751	2.44703	0.314685	Female	4	1.25874	NA	Dermatologic	Case-control	4	Stanford	FALSE
Autoimmune Thyroiditis	5.15985	0.919299	35.5575	0.0655955	Male	4	0.262382	NA	Endocrine	Case-control	4	UCSF	FALSE
Celiac Disease	1	0.21942	Inf	0.333333	Male	3	1	NA	Gastrointestinal	Case-control	4	UCSF	FALSE
Inflammatory Bowel Disease	1	0.190387	5.25247	1	Male	3	3	NA	Gastrointestinal	Case-control	2	UCSF	FALSE
Large Vessel Vasculitis	3.10575	0.067403	350.561	1	Male	2	2	NA	Vascular	Case-control	4	UCSF	FALSE
Pernicious Anemia	21.3994	1.53335	1396.02	0.0152201	Male	2	0.0304401	*	Hematologic	Case-control	1	UCSF	TRUE
Polymyalgia Rheumatica	2.02883	0.286707	16.0874	0.669921	Male	4	2.67969	NA	Musculoskeletal	Case-control	4	UCSF	FALSE
Psoriasis	1.41753	0.49443	4.12325	0.627847	Male	4	2.51139	NA	Dermatologic	Case-control	4	UCSF	FALSE
Rheumatoid Arthritis	1.37928	0.50373	3.82321	0.641786	Male	4	2.56715	NA	Musculoskeletal	Case-control	2	UCSF	FALSE
Type 1 Diabetes	2.40017	0.968577	6.10837	0.0597453	Male	4	0.238981	NA	Endocrine	Case-control	2	UCSF	FALSE
Vitiligo	3.52895	0.232322	78.3646	0.5671	Male	4	2.2684	NA	Dermatologic	Case-control	2	UCSF	FALSE
Autoimmune Thyroiditis	6.84691	1.01895	62.6953	0.04718	Male	4	0.18872	NA	Endocrine	Case-control	4	Stanford	FALSE
Celiac Disease	1.76214	0.313469	10.6589	0.703567	Male	3	2.1107	NA	Gastrointestinal	Case-control	4	Stanford	FALSE
Inflammatory Bowel Disease	4.38056	1.43857	14.3605	0.00675318	Male	3	0.0202595	*	Gastrointestinal	Case-control	1	Stanford	TRUE
Large Vessel Vasculitis	4.96624	0.757295	43.057	0.110701	Male	2	0.221403	NA	Vascular	Case-control	4	Stanford	FALSE
Polymyalgia Rheumatica	3.04384	1.13318	8.54241	0.0249261	Male	4	0.0997046	NA	Musculoskeletal	Case-control	2	Stanford	FALSE
Psoriasis	6.95698	2.94785	17.3022	1.27878e-06	Male	4	5.11511e-06	***	Dermatologic	Case-control	3	Stanford	TRUE
Rheumatoid Arthritis	3.17194	1.2618	8.272	0.0117398	Male	4	0.0469592	*	Musculoskeletal	Case-control	3	Stanford	TRUE
Type 1 Diabetes	1.2283	0.557095	2.72145	0.710339	Male	4	2.84135	NA	Endocrine	Case-control	4	Stanford	FALSE
Vitiligo	Inf	1.68294	Inf	0.0151515	Male	4	0.0606061	NA	Dermatologic	Case-control	4	Stanford	FALSE
Autoimmune Thyroiditis	2.37047	1.29456	4.51642	0.00379239	Female	4	0.0151696	*	Endocrine	Cohort	2	UCSF	TRUE
Celiac Disease	8.39279	1.09904	376.797	0.0359446	Female	3	0.107834	NA	Gastrointestinal	Cohort	4	UCSF	FALSE
Inflammatory Bowel Disease	2.38332	1.16302	5.18685	0.0152027	Female	3	0.045608	*	Gastrointestinal	Cohort	2	UCSF	TRUE
Large Vessel Vasculitis	1.74753	0.622084	5.33125	0.350094	Female	2	0.700187	NA	Vascular	Cohort	4	UCSF	FALSE
Pernicious Anemia	2.49271	0.862847	8.20066	0.100697	Female	2	0.201394	NA	Hematologic	Cohort	3	UCSF	FALSE
Polymyalgia Rheumatica	1.79987	0.828957	4.0874	0.152008	Female	4	0.608031	NA	Musculoskeletal	Cohort	4	UCSF	FALSE
Psoriasis	1.51733	0.727901	3.25914	0.303421	Female	4	1.21368	NA	Dermatologic	Cohort	4	UCSF	FALSE
Rheumatoid Arthritis	1.78343	1.13709	2.83902	0.0104086	Female	4	0.0416344	*	Musculoskeletal	Cohort	1	UCSF	TRUE
Type 1 Diabetes	1.41991	0.876444	2.32419	0.164976	Female	4	0.659904	NA	Endocrine	Cohort	4	UCSF	FALSE
Vitiligo	3.18462	0.763078	18.8654	0.13351	Female	4	0.534039	NA	Dermatologic	Cohort	4	UCSF	FALSE
Autoimmune Thyroiditis	2.50316	1.24388	5.37069	0.00787198	Female	4	0.0314879	*	Endocrine	Cohort	2	Stanford	TRUE
Celiac Disease	1.44554	0.571049	3.83554	0.523004	Female	3	1.56901	NA	Gastrointestinal	Cohort	4	Stanford	FALSE
Inflammatory Bowel Disease	2.00473	1.12626	3.6849	0.0161575	Female	3	0.0484726	*	Gastrointestinal	Cohort	1	Stanford	TRUE
Large Vessel Vasculitis	3.03569	1.49098	6.68009	0.00117991	Female	2	0.00235983	**	Vascular	Cohort	2	Stanford	TRUE
Polymyalgia Rheumatica	1.76359	1.16766	2.69673	0.00597699	Female	4	0.023908	*	Musculoskeletal	Cohort	1	Stanford	TRUE
Psoriasis	1.1952	0.749079	1.91717	0.499116	Female	4	1.99646	NA	Dermatologic	Cohort	3	Stanford	FALSE
Rheumatoid Arthritis	1.36367	0.994765	1.8769	0.0541215	Female	4	0.216486	NA	Musculoskeletal	Cohort	4	Stanford	FALSE
Type 1 Diabetes	1.68505	0.967214	3.00188	0.066921	Female	4	0.267684	NA	Endocrine	Cohort	4	Stanford	FALSE
Vitiligo	2.00143	0.286522	22.1455	0.687297	Female	4	2.74919	NA	Dermatologic	Cohort	4	Stanford	FALSE
Autoimmune Thyroiditis	2.25261	0.708342	8.3995	0.202579	Male	4	0.810316	NA	Endocrine	Cohort	2	UCSF	FALSE
Celiac Disease	1	0.18821	Inf	0.496644	Male	3	1.48993	NA	Gastrointestinal	Cohort	4	UCSF	FALSE
Inflammatory Bowel Disease	1.40342	0.381495	5.63333	0.773514	Male	3	2.32054	NA	Gastrointestinal	Cohort	2	UCSF	FALSE
Large Vessel Vasculitis	2.01343	0.103271	120.274	1	Male	2	2	NA	Vascular	Cohort	4	UCSF	FALSE
Pernicious Anemia	1	1.79711	Inf	0.00664162	Male	2	0.0132832	*	Hematologic	Cohort	3	UCSF	TRUE
Polymyalgia Rheumatica	4.13168	0.807988	40.5202	0.104221	Male	4	0.416883	NA	Musculoskeletal	Cohort	4	UCSF	FALSE
Psoriasis	2.75345	1.10084	7.79631	0.0277186	Male	4	0.110874	NA	Dermatologic	Cohort	4	UCSF	FALSE
Rheumatoid Arthritis	4.07689	1.47478	13.9758	0.00379332	Male	4	0.0151733	*	Musculoskeletal	Cohort	1	UCSF	TRUE
Type 1 Diabetes	1.95043	1.00747	3.93119	0.0472075	Male	4	0.18883	NA	Endocrine	Cohort	4	UCSF	FALSE
Vitiligo	4.08977	0.396353	204.179	0.369253	Male	4	1.47701	NA	Dermatologic	Cohort	4	UCSF	FALSE
Autoimmune Thyroiditis	2.25426	0.628127	10.0308	0.266224	Male	4	1.06489	NA	Endocrine	Cohort	2	Stanford	FALSE
Celiac Disease	4.01049	0.799047	38.82	0.108938	Male	3	0.326814	NA	Gastrointestinal	Cohort	4	Stanford	FALSE
Inflammatory Bowel Disease	2.88079	1.24292	7.45472	0.0105943	Male	3	0.031783	*	Gastrointestinal	Cohort	1	Stanford	TRUE
Large Vessel Vasculitis	2.26058	0.628374	10.0801	0.265256	Male	2	0.530512	NA	Vascular	Cohort	2	Stanford	FALSE
Polymyalgia Rheumatica	2.92393	1.32169	7.11868	0.00568504	Male	4	0.0227402	*	Musculoskeletal	Cohort	1	Stanford	TRUE
Psoriasis	2.75775	1.52432	5.23987	0.00038638	Male	4	0.00154552	**	Dermatologic	Cohort	3	Stanford	TRUE
Rheumatoid Arthritis	1.72743	0.934929	3.28484	0.084531	Male	4	0.338124	NA	Musculoskeletal	Cohort	4	Stanford	FALSE
Type 1 Diabetes	1.87817	0.99089	3.69215	0.0537372	Male	4	0.214949	NA	Endocrine	Cohort	4	Stanford	FALSE
Vitiligo	2.50299	0.40924	26.3194	0.452761	Male	4	1.81104	NA	Dermatologic	Cohort	4	Stanford	FALSE

### Sheet: 4B & S5
Note: data for these figures involves de-identified patient data, which is not shareable due to UCSF OMOP guidelines
